# COVID-19 Origins: Quantifying Scientific Consensus Amid Political Polarization Through Mixed-Methods Meta-Analysis

**DOI:** 10.1101/2025.06.06.25328995

**Authors:** C. O Afolabi, J.D Adekunle, M. I Oyeniran, S. O Oyelakin, C. K Ogu, E. J Ayanlowo, C. O Robert, H. S Sule, G. E Ideh, S.A Alagbe, O.O Fagbemiro, Y. A Adeniyi, T. I Adegboyega, O.O Samsudeen, K. O Badru, K. O Shakioye, A. T Alimi, A. A Amos, B. N Ebonyem

## Abstract

From 2019 till now, the origin of COVID-19 remains a debate between scientists and politician specially between the US and China. Majorly, two independent hypotheses were postulated. The lab leak hypothesis, which involves an escape of the virus from WIV laboratory in Wuhan, China and the natural origin hypothesis possible through an intermediate host. These hypotheses had been discussed since the pandemic with no definite conclusion. However, there is a belief of what the origin might be within the science community that might not be influenced politically. We aimed to check the direction of scientific consensus on the origin matter and to discuss the effect and impact of politicization. To achieve this, a mixedmethod meta-analysis involving a content-based qualitative and quantitative synthesis was conducted. 48 studies were selected using a PRISMA model and were synthesized on MASQDA. The protocol was registered on PROSPERO with an ID: 1055566. The result showed that majority of the scientist support the natural origin of covid 19 and the sentiment around this hypothesis is positive (0.398), indicating a more optimistic and affirmative language compare to the lab leak hypothesis with a negative average sentiment score of −0.124, suggesting that discourse around this theory is comparatively more negative. The lab-leak hypothesis fail due to the following: (1) Lack of Genetic Evidence for Engineering, (2) No Pre-Existing Virus Matching SARS-CoV-2 in Labs, (3) Furin Cleavage Site (FCS) Is Naturally Occurring and experimental attempts to generate an FCS in bat coronaviruses failed, suggesting natural evolution, (4) Early Cases Linked to Animal Exposure, Not Labs, (5) Historical Precedent for Natural Zoonotic Spillover: SARS-CoV-1 (2003) and MERS-CoV (2012), (6) Lack of Credible Evidence for Lab Involvement: No scientific publication, leaked document, or whistleblower testimony
