## Supplementart_1 for "COVID-19 Origins: Quantifying Scientific Consensus Amid Political Polarization Through Mixed-Methods Meta-Analysis"

SN	Ref	Title	Source	Abstract	Study type	Review Type	Study Design	Access	Year	Month	Number of citations	Keywords	doi/link	...18
1	Morens, D. M., Breman, J. G., Calisher, C. H., Doherty, P. C., Hahn, B. H., Keusch, G. T., ... & Taubenberger, J. K. (2020). The origin of COVID-19 and why it matters. The American journal of tropical medicine and hygiene, 103(3), 955.	The origin of COVID-19 and why it matters	Google schorlar	The COVID-19 pandemic is among the deadliest infectious diseases to have emerged in recent history. As withall pastpandemics,thespecificmechanismofitsemergenceinhumansremainsunknown.Nevertheless,alargebody of virologic, epidemiologic, veterinary, and ecologic data establishes that the new virus, SARS-CoV-2, evolved directly or indirectly from a β-coronavirus in the sarbecovirus (SARS-like virus) …	Perspective Piece	Peer reviewed	Expert commentary (non-empirical)	open	2020	NA	172	NA	https://doi.org/10.4269/ajtmh.20-0849	PP
2	Guo, Y. R., Cao, Q. D., Hong, Z. S., Tan, Y. Y., Chen, S. D., Jin, H. J., ... & Yan, Y. (2020). The origin, transmission and clinical therapies on coronavirus disease 2019 (COVID-19) outbreak–an update on the status. Military medical research, 7, 1-10.	The origin, transmission and clinical therapies on coronavirus disease 2019 (COVID-19) outbreak–an update on the status	Google schorlar	An acute respiratory disease, caused by a novel coronavirus (SARS-CoV-2, previously known as 2019-nCoV), the coronavirus disease 2019 (COVID-19) has spread throughout China and received worldwide attention. On 30 January 2020, World Health Organization (WHO) officially declared the COVID-19 epidemic as a public health emergency of international concern. The emergence of SARS-CoV-2, since the seve…	Review	Peer reviewed	Narrative literature review	open	2020	NA	0	Clinical characteristics, Coronavirus disease 2019 (COVID-19), Origin, SARS-CoV-2, Therapy, Transmission	https://link.springer.com/article/10.1186/s40779-020-00240-0	PP
3	Hao, Y. J., Wang, Y. L., Wang, M. Y., Zhou, L., Shi, J. Y., Cao, J. M., & Wang, D. P. (2022). The origins of COVID‐19 pandemic: A brief overview. Transboundary and emerging diseases, 69(6), 3181-3197.	The origins of COVID‐19 pandemic: A brief overview	Google schorlar	The novel coronavirus disease (COVID-19) outbreak that emerged at the end of 2019 has now swept the world for more than 2 years, causing immeasurable damage to the lives and economies of the world. It has drawn so much attention to discovering how the severe acute respiratory syndrome coronavirus 2 (SARS-CoV-2) originated and entered the human body. The current argument revolves around two contra…	Review	Peer reviewed	Narrative literature review	open	2022	NA	30	NA	https://onlinelibrary.wiley.com/doi/abs/10.1111/tbed.14732	PP
4	Bloom, J. D., Chan, Y. A., Baric, R. S., Bjorkman, P. J., Cobey, S., Deverman, B. E., ... & Relman, D. A. (2021). Investigate the origins of COVID-19. Science, 372(6543), 694-694.	Investigate the origins of COVID-19. Science	Google schorlar	NA	Opinion / Perspective	NA	Expert commentary (non-empirical)	open	2021	45791	NA	NA	NA	PP
5	Law, P. K. (2020). COVID-19 pandemic: its origin, implications and treatments. Open Journal of Regenerative Medicine, 9(2), 43-64.	COVID-19 pandemic: its origin, implications and treatments	Google schorlar	This is a succinct and current review of pertinent literature to guide develop ing serum therapy as an emergent treatment to save human lives at times of natural or genetically engineered viral/bacterial pandemics. The origin of 2019-nCoV and implications of COVID-19 are discussed using direct quotes of published scientific literature to avoid misinterpretation on this very im portant event that …	Research article	Peer reviewed	NA	open	2020	NA	NA	2019-nCoV, COVID-19, Serum Therapy, Pandemics, Epidemics, Convalescent Plasma, Coronavirus, Vaccine, Bacteria, Mutation, Biologic Warfare Weapons	NA	PP
6	Platto, S., Wang, Y., Zhou, J., & Carafoli, E. (2021). History of the COVID-19 pandemic: Origin, explosion, worldwide spreading. Biochemical and biophysical research communications, 538, 14-23.	History of the COVID-19 pandemic: Origin, explosion, worldwide spreading	Google schorlar	NA	Research article	Peer reviewed	Observational	open	2021	NA	NA	NA	NA	PP
7	Rothan, H. A., & Byrareddy, S. N. (2020). The epidemiology and pathogenesis of coronavirus disease (COVID-19) outbreak. Journal of autoimmunity, 109, 102433.	The epidemiology and pathogenesis of coronavirus disease (COVID-19) outbreak	Google schorlar	Coronavirus disease (COVID-19) is caused by SARS-COV2 and represents the causative agent of a potentially fatal disease that is of great global public health concern. Based on the large number of infected people that were exposed to the wet animal market in Wuhan City, China, it is suggested that this is likely the zoonotic origin of COVID-19. Person-to-person transmission of COVID-19 infection l…	Research article	Peer reviewed	scoping review	open	2020	NA	3660	CoronavirusCOVID-19Wuhan cityPneumoniaPathogenesis	https://www.sciencedirect.com/science/article/pii/S0896841120300469	PP
8	Alanagreh, L. A., Alzoughool, F., & Atoum, M. (2020). The human coronavirus disease COVID-19: its origin, characteristics, and insights into potential drugs and its mechanisms. Pathogens, 9(5), 331.	The human coronavirus disease COVID-19: its origin, characteristics, and insights into potential drugs and its mechanisms	Google schorlar	The emerging coronavirus disease (COVID-19) swept across the world, affecting more than 200 countries and territories. Genomic analysis suggests that the COVID-19 virus originated in bats and transmitted to humans through unknown intermediate hosts in the Wuhan seafood market, China, in December of 2019. This virus belongs to the Betacoronavirus group, the same group of the 2003 severe acute resp…	Research article	Peer reviewed	NA	open	2020	NA	245	COVID-19; SARS-CoV-2; antiviral therapies	https://www.mdpi.com/2076-0817/9/5/331	PP
9	Liu, Y. C., Kuo, R. L., & Shih, S. R. (2020). COVID-19: The first documented coronavirus pandemic in history. Biomedical journal, 43(4), 328-333.	COVID-19: The first documented coronavirus pandemic in history	Google schorlar	The novel human coronavirus disease COVID-19 has become the fifth documented pandemic since the 1918 flu pandemic. COVID-19 was first reported in Wuhan, China, and subsequently spread worldwide. The coronavirus was officially named severe acute respiratory syndrome coronavirus 2 (SARS-CoV-2) by the International Committee on Taxonomy of Viruses based on phylogenetic analysis. SARS-CoV-2 is believ…	Research article	NA	NA	open	2020	NA	610	COVID-19; SARS-COV-2; Coronavirus; Pandemic	https://doi.org/10.1016/j.bj.2020.04.007	PP
10	Yesudhas, D., Srivastava, A., & Gromiha, M. M. (2021). COVID-19 outbreak: history, mechanism, transmission, structural studies and therapeutics. Infection, 49, 199-213.	COVID-19 outbreak: history, mechanism, transmission, structural studies and therapeutics	Google schorlar	The coronavirus outbreak emerged as a severe pandemic, claiming more than 0.8 million lives across the world and raised a major global health concern. We survey the history and mechanism of coronaviruses, and the structural characteristics of the spike protein and its key residues responsible for human transmissions. Methods We have carried out a systematic review to summarize the origin, transmi…	Research article	NA	NA	open	2021	NA	168	NA	https://link.springer.com/article/10.1007/s15010-020-01516-2	PP
11	Ochani, R., Asad, A., Yasmin, F., Shaikh, S., Khalid, H., Batra, S., ... & Surani, S. (2021). COVID-19 pandemic: from origins to outcomes. A comprehensive review of viral pathogenesis, clinical manifestations, diagnostic evaluation, and management. Infez Med, 29(1), 20-36.	COVID-19 pandemic: from origins to outcomes. A comprehensive review of viral pathogenesis, clinical manifestations, diagnostic evaluation, and management	Google schorlar	Severe Acute Respiratory Syndrome Coronavirus-2 (SARS-CoV-2), the causative pathogen for the COVID-19, first emerged in Wuhan, China, in December 2019 and by March 2020, it was declared a pandemic. COVID-19 pandemic has overburdened healthcare systems in most countries and has led to massive economic losses. SARS-CoV-2 transmission typically occurs by respiratory droplets. The average incubation …	Research article	NA	scoping review	open	2021	NA	NA	NA	NA	PP
12	Hassanin, A., Grandcolas, P., & Veron, G. (2021). Covid-19: natural or anthropic origin?. Mammalia, 85(1), 1-7.	Covid-19: natural or anthropic origin?	Google schorlar	Viruses similar to the Severe Acute Respiratory Syndrome Coronavirus 2 (SARS-CoV-2) have been discov ered in bats of the genus Rhinolophus and in the Sunda pangolin, Manis javanica Desmarest, 1822, suggesting that these animals have played a key role in the emergence of the Covid-19 outbreak in the city of Wuhan, China. In this paper, we review the available data for sarbecoviruses (viruses relat…	Research article	NA	NA	open	2021	NA	33	bats; carnivores; covid-19; pangolins; SARS CoV-2; wet market.	https://www.researchgate.net/publication/341425381_Covid-19_natural_or_anthropic_origin?enrichId=rgreq-625fba6101671f20d752a3ce88f7421a-XXX&enrichSource=Y292ZXJQYWdlOzM0MTQyNTM4MTtBUzo5MDA0MzkzMzE1Nzc4NTdAMTU5MTY5Mjg3NDI4OA%3D%3D&el=1_x_2&_esc=publicationCoverPdf	PP
13	Congressional Research Service. (2021, June 11). Origins of the COVID-19 pandemic (CRS Report No. IF11822). https://sgp.fas.org/crs/misc/IF11822.pdf​	Origins of the COVID-19 pandemic (CRS Report No. IF11822)	Google schorlar	NA	NA	NA	NA	open	2021	45819	NA	NA	NA	PP
14	The Lancet Microbe. (2023, April). Searching for SARS-CoV-2 origins: confidence versus evidence. The Lancet Microbe, 4(4), e200. https://doi.org/10.1016/S2666-5247(23)00074-5	Searching for SARS-CoV-2 origins: confidence versus evidence	Google schorlar	NA	NA	NA	NA	open	2023	Apr	2	NA	NA	PP
15	Pekar, J. E., Magee, A., Parker, E., Moshiri, N., Izhikevich, K., Havens, J. L., Gangavarapu, K., Malpica Serrano, L. M., Crits-Christoph, A., Matteson, N. L., Zeller, M., Levy, J. I., Wang, J. C., Hughes, S., Lee, J., Park, H., Park, M.-S., Yan, K. C. Z., Lin, R. T. P., Mat Isa, M. N., Noor, Y. M., Vasylyeva, T. I., Garry, R. F., Holmes, E. C., Rambaut, A., Suchard, M. A., Andersen, K. G., Worob…	The molecular epidemiology of multiple zoonotic origins of SARS-CoV-2	Google schorlar	NA	NA	NA	NA	open	2022	NA	145	NA	NA	PP
16	Andersen, K.G., Rambaut, A., Lipkin, W.I. et al. The proximal origin of SARS-CoV-2. Nat Med 26, 450–452 (2020). https://doi.org/10.1038/s41591-020-0820-9	The proximal origin of SARS-CoV-2	Google schorlar	NA	NA	NA	NA	open	2020	NA	3232	NA	https://www.nature.com/articles/s41591-020-0820-9	PP
17	Gostin, L. O., & Gronvall, G. K. (2023, June 7). The origins of Covid-19 — Why it matters (and why it doesn’t). The New England Journal of Medicine, 388(25), 2305–2308. https://doi.org/10.1056/NEJMp2305081	The origins of Covid-19 — Why it matters (and why it doesn’t)	Google schorlar	NA	NA	NA	NA	open	2023	45815	39	NA	NA	PP
18	Looi, M.-K. (2024, September 9). Will we ever know where COVID-19 came from? BMJ, 386, q1578. https://doi.org/10.1136/bmj.q1578	Will we ever know where COVID-19 came from	Google schorlar	NA	NA	NA	NA	open	2024	45909	1	NA	NA	PP
19	Hadi, A. G., Kadhom, M., Hairunisa, N., Yousif, E., & Mohammed, S. A. (2020). A review on COVID-19: origin, spread, symptoms, treatment, and prevention. Biointerface Research in Applied Chemistry, 10(6), 7234-7242.	A review on COVID-19: origin, spread, symptoms, treatment, and prevention	Google schorlar	A novel type of coronavirus, identified as 2019-nCoV or COVID-19, appeared in Wuhan, China, in late 2019 and continued to spread in 2020. On January 24th, 2020, about 830 cases were reported in nine countries, namely: China, Japan, Singapore, Thailand, South Korea, Nepal, Vietnam, the United States, and Taiwan. Also, about 26 confirmed deaths have been recorded, especially for patients with serio…	Research article	NA	scoping review	open	2020	NA	1	COVID-19; cough; SARS-CoV; RNA; 2019-nCoV; coronavirus	https://doi.org/10.33263/BRIAC106.72347242	PP
20	Gaviria, A. Z., & Martin, R. B. (2023). c. Revista Clínica Española (English Edition), 223(4), 240-243.	What do we know about the origin of COVID-19 three years later?	Google schorlar	More than three years have passed since the first case of a new coronavirus infection (SARS-CoV-2) in the city of Wuhan (Hubei, China). The Wuhan Institute of Virology was founded in that city in 1956 and the country’s first biosafety level 4 laboratory opened within that center in 2015. The coincidence that the first cases of infection emerged in the city where the virology institute’s headquart…	Research article	NA	NA	open	2023	NA	0	SARS-CoV-2COVID-19COVID-19 originWuhan Institute of Virology	https://www.sciencedirect.com/science/article/pii/S2254887423000395	PP
21	Nadeem, M. S., Zamzami, M. A., Choudhry, H., Murtaza, B. N., Kazmi, I., Ahmad, H., & Shakoori, A. R. (2020). Origin, potential therapeutic targets and treatment for coronavirus disease (COVID-19). Pathogens, 9(4), 307.	Origin, potential therapeutic targets and treatment for coronavirus disease (COVID-19)	Google schorlar	The ongoing episode of coronavirus disease 19 (COVID-19) has imposed a serious threat to global health and the world economy. The disease has rapidly acquired a pandemic status affecting almost all populated areas of the planet. The causative agent of COVID-19 is a novel coronavirus known as SARS-CoV-2. The virus has an approximate 30 kb single-stranded positive-sense RNA genome, which is 74.5% t…	Research article	NA	NA	open	2020	NA	72	COVID-19; SARS-CoV-2; origin; pathogenesis; therapeutics; challenges	https://www.mdpi.com/2076-0817/9/4/307	PP
22	Bolsen, T., Palm, R., & Kingsland, J. T. (2020). Framing the Origins of COVID-19. Science Communication, 42(5), 562-585. https://doi.org/10.1177/1075547020953603 (Original work published 2020)	Framing the Origins of COVID-19	Sage	Conspiracy theories have flourished about the origins of a novel coronavirus (SARS-CoV-2) that causes an acute respiratory syndrome (coronavirus disease 2019 [COVID-19]) in humans. This article reports the results from a study that evaluates the impact of exposure to framed messages about the origins of COVID-19. We tested four hypotheses: two focusing on its origins as either zoonotic or human-e…	Research article	NA	Survey	open	2021	NA	89	NA	NA	PP
23	Wu, Y. C., Chen, C. S., & Chan, Y. J. (2020). The outbreak of COVID-19: An overview. Journal of the Chinese medical association, 83(3), 217-220.	The outbreak of COVID-19: An overview	Google schorlar	In late December 2019, a previous unidentified coronavirus, currently named as the 2019 novel coronavirus#, emerged from Wuhan, China, and resulted in a formidable outbreak in many cities in China and expanded globally, including Thailand, Republic of Korea, Japan, United States, Philippines, Viet Nam, and our country (as of 2/6/2020 at least 25 countries). The disease is officially named as Coro…	Research article	NA	NA	open	2020	NA	1797	NA	https://journals.lww.com/jcma/fulltext/2020/03000/the_outbreak_of_covid_19_an_overview.3.aspx	PP
24	Shereen, M. A., Khan, S., Kazmi, A., Bashir, N., & Siddique, R. (2020). COVID-19 infection: Emergence, transmission, and characteristics of human coronaviruses. Journal of advanced research, 24, 91-98	COVID-19 infection: Emergence, transmission, and characteristics of human coronaviruses	Google schorlar	The coronavirus disease 19 (COVID-19) is a highly transmittable and pathogenic viral infection caused by severe acute respiratory syndrome coronavirus 2 (SARS-CoV-2), which caused global pandemic that led to a dramatic loss of human life worldwide. Genomic analysis revealed that SARS-CoV-2 is phylogenetically related to severe acute respiratory syndrome-like (SARS-like) bat viruses, therefore bat…	Research article	NA	NA	open	2020	NA	2593	Coronaviruses; COVID-19; Transmission; Outbreak; Spread	https://doi.org/10.1016/j.jare.2020.03.005	PP
25	Heiat, M., Heiat, F., Halaji, M., Ranjbar, R., Marvasti, Z. T., Yaali-Jahromi, E., ... & Badri, T. (2021). Phobia and Fear of COVID-19: origins, complications and management, a narrative review. Annali Di Igiene Medicina Preventiva E Di Comunita, 33(4), 360-370.	Phobia and Fear of COVID-19: origins, complications and management, a narrative review	Google schorlar	Introduction. The outbreak of Coronavirus Disease 2019 (COVID-19) have changed into a global crisis. Psychologically, this process of alteration can lead to feelings of fear, insecurity, and anxiety. This fear and anxiety can be caused by a variety of factors. However, due to the lack of extensive studies at this time, there are little data on these conditions related to COVID-19. Therefore, in t…	Research article	NA	NA	open	2021	NA	83	Corona phobia, Fear, Anxiety, Nosophobia, Social Panic Parole chiave: Fobia del Coronavirus, Paura, Ansia, Timore della malattia, Panico sociale	NA	PP
26	Junejo, Y., Ozaslan, M., Safdar, M., Khailany, R. A., Rehman, S., Yousaf, W., & Khan, M. A. (2020). Novel SARS-CoV-2/COVID-19: Origin, pathogenesis, genes and genetic variations, immune responses and phylogenetic analysis. Gene reports, 20, 100752.	Novel SARS-CoV-2/COVID-19: Origin, pathogenesis, genes and genetic variations, immune responses and phylogenetic analysis	Google schorlar	In this review, we focused on the origins of the novel coronavirus (SARS-CoV-2), origin, pathogenesis, immune responses, genes and genetic variations, phylogenetic analyses, and potential therapeutic strategies to summarize approaches for developing broadly effective preventions and vaccines to cope COVID-19. Towards the end of 2019, SARS-CoV-2 has emerged in association with the SARS, later was …	Research article	NA	NA	open	2020	NA	39	SARS-CoV-2; Origin; Pathogenesis; Variations; Evolution; Phylogenetic analysis	https://doi.org/10.1016/j.genrep.2020.100752	PP
27	World Health Organization. (2020, March 26). Recommendations to reduce risk of transmission of emerging pathogens from animals to humans in live animal markets or animal product markets (WHO/2019-nCoV/Human_animal_risk/2020.2). https://iris.who.int/bitstream/handle/10665/332217/WHO-2019-nCoV-Human_animal_risk-2020.2-eng.pdf	Recommendations to reduce risk of transmission of emerging pathogens from animals to humans in live animal markets or animal product markets	WHO	NA	NA	NA	NA	open	2020	NA	NA	NA	NA	PP
28	World Health Organization. (2020, March 26). Origin of SARS-CoV-2 (WHO/2019-nCoV/FAQ/Virus_origin/2020.1). https://iris.who.int/bitstream/handle/10665/332197/WHO-2019-nCoV-FAQ-Virus_origin-2020.1-eng.pdf	Origin of SARS-CoV-2	WHO	NA	NA	NA	NA	open	2020	NA	NA	NA	NA	PP
29	World Health Organization. (2020, February 28). Report of the WHO-China joint mission on coronavirus disease 2019 (COVID-19). https://www.who.int/publications/i/item/report-of-the-who-china-joint-mission-on-coronavirus-disease-2019-(covid-19)	Report of the WHO-China joint mission on coronavirus disease 2019	WHO	NA	NA	NA	NA	open	2020	NA	NA	NA	NA	PP
30	Berekaa, M. M. (2020). Insights into the COVID-19 pandemic: Origin, pathogenesis, diagnosis, and therapeutic interventions. Frontiers in Bioscience-Elite, 13(1), 117-139.	Insights into the COVID-19 pandemic: Origin, pathogenesis, diagnosis, and therapeutic interventions	Google schorlar	Coronavirus disease (COVID-19) is caused by severe acute respiratory syndrome coronavirus 2 (SARS-CoV-2), a member of the human coronavirus (HCoV) family that targets the lower part of the respiratory tract and causes severe acute respiratory syndrome (SARS). In a short span of time, this infection has led to a global pandemic and has become a significant threat to the existence of present human …	Research article	NA	NA	open	2020	NA	28	Coronaviruses COVID-19 ACE2 S spike protein SARS-CoV-2 Pathogenesis Genomic Organization Transmission Diagnosis Review	https://www.imrpress.com/journal/FBE/13/1/10.2741/874/htm	PP
31	Shi, Y., Wang, G., Cai, X. P., Deng, J. W., Zheng, L., Zhu, H. H., ... & Chen, Z. (2020). cc. Journal of Zhejiang University. Science. B, 21(5), 343.	An overview of COVID-19	Google schorlar	Pneumonia caused by severe acute respiratory syndrome coronavirus 2 (SARS-CoV-2) infection emerged in Wuhan City, Hubei Province, China in December 2019. By Feb. 11, 2020, the World Health Organization (WHO) officially named the disease resulting from infection with SARS-CoV-2 as coronavirus disease 2019 (COVID-19). COVID-19 represents a spectrum of clinical manifestations that typically include …	Research article	NA	NA	open	2020	NA	0	Coronavirus disease 2019 (COVID-19), Severe acute respiratory syndrome coronavirus 2 (SARS-CoV-2), Pathogenesis, Epidemiology, Prevention and management	https://pmc.ncbi.nlm.nih.gov/articles/PMC7205601/	PP
32	Frutos, R., Gavotte, L., & Devaux, C. A. (2021). Understanding the origin of COVID-19 requires to change the paradigm on zoonotic emergence from the spillover to the circulation model. Infection, Genetics and Evolution, 95, 104812.	Understanding the origin of COVID-19 requires to change the paradigm on zoonotic emergence from the spillover to the circulation model	Google schorlar	While the COVID-19 pandemic continues to spread with currently more than 117 million cumulated cases and 2.6 million deaths worldwide as per March 2021, its origin is still debated. Although several hypotheses have been proposed, there is still no clear explanation about how its causative agent, SARS-CoV-2, emerged in human populations. Today, scientifically-valid facts that deserve to be debated…	Research article	NA	NA	open	2021	NA	45	COVID-19; SARS-CoV-2; Origin; Transmission; Zoonotic emergence; Spillover model; Circulation model	https://www.sciencedirect.com/science/article/pii/S156713482100109X	PP
33	Zarocostas J. WHO team begins COVID-19 origin investigation. Lancet. 2021 Feb 6;397(10273):459. doi: 10.1016/S0140-6736(21)00295-6. Erratum in: Lancet. 2021 Feb 27;397(10276):796. doi: 10.1016/S0140-6736(21)00385-8. PMID: 33549178; PMCID: PMC7906677.	WHO team begins COVID-19 origin investigation	PubMed	WHO team begins COVID-19 origin investigation	Article note	NA	NA	open	2021	NA	9	NA	NA	PP
34	Zapatero Gaviria A, Barba Martin R. What do we know about the origin of COVID-19 three years later? Rev Clin Esp (Barc). 2023 Apr;223(4):240-243. doi: 10.1016/j.rceng.2023.02.010. Epub 2023 Mar 16. PMID: 36933695; PMCID: PMC10019034.	What do we know about the origin of COVID-19 three years later	PubMed	More than three years have passed since the first case of a new coronavirus infection (SARS-CoV-2) in the city of Wuhan (Hubei, China). The Wuhan Institute of Virology was founded in that city in 1956 and the country’s first biosafety level 4 laboratory opened within that center in 2015. The coincidence that the first cases of infection emerged in the city where the virology institute’s headquart…	Article note	NA	Summary	open	2023	Apr	0	SARS-CoV-2, COVID-19, COVID-19 origin, Wuhan Institute of Virology	NA	PP
35	Casadevall A, Weiss SR, Imperiale MJ. Can Science Help Resolve the Controversy on the Origins of the SARS-CoV-2 Pandemic? mBio. 2021 Aug 31;12(4):e0194821. doi: 10.1128/mBio.01948-21. Epub 2021 Aug 2. PMID: 34334001; PMCID: PMC8406229.	Can Science Help Resolve the Controversy on the Origins of the SARS-CoV-2 Pandemic?	PubMed	The origins of the calamitous SARS-CoV-2 pandemic are now the subject of vigorous discussion and debate between two competing hypotheses for how it entered the human population: (i) direct infection from a feral source, likely a bat and possibly with an intermediate mammalian host, and (ii) a lab accident whereby bat isolates infected a researcher, who then passed it to others. Here, we ask wheth…	Research article	NA	Summary	open	2021	45900	13	COVID, SARS, SARS-CoV-2	NA	PP
36	Garry RF. The evidence remains clear: SARS-CoV-2 emerged via the wildlife trade. Proc Natl Acad Sci U S A. 2022 Nov 22;119(47):e2214427119. doi: 10.1073/pnas.2214427119. Epub 2022 Nov 10. PMID: 36355862; PMCID: PMC9704731.	The evidence remains clear: SARS-CoV-2 emerged via the wildlife trade	PubMed	NA	Opinion	NA	NA	open	2022	45983	20	NA	https://www.pnas.org/doi/10.1073/pnas.2214427119	PP
37	Opriessnig T, Huang YW. SARS-CoV-2 does not infect pigs, but this has to be verified regularly. Xenotransplantation. 2022 Sep;29(5):e12772. doi: 10.1111/xen.12772. Epub 2022 Aug 30. PMID: 36039616; PMCID: PMC9538518.	SARS-CoV-2 does not infect pigs, but this has to be verified regularly	PubMed	For successful xenotransplantation, freedom of the xenocraft donor from certain viral infections that may harm the organ recipient is important. A novel human coronavirus (CoV) with a respiratory tropism, designated as SARS‐CoV‐2, was first identified in January 2020 in China, but likely has been circulating unnoticed for some time before. Since then, this virus has reached most inhabited areas, …	Research article	NA	NA	open	2022	Sep	2	COVID‐19, cross‐species transmission, pig models, SARS‐CoV‐2, therapeutics, xenotransplantation	NA	PP
38	Nguyen TT, Abdelrazek M, Nguyen DT, Aryal S, Nguyen DT, Reddy S, Nguyen QVH, Khatami A, Nguyen TT, Hsu EB, Yang S. Origin of novel coronavirus causing COVID-19: A computational biology study using artificial intelligence. Mach Learn Appl. 2022 Sep 15;9:100328. doi: 10.1016/j.mlwa.2022.100328. Epub 2022 May 16. PMID: 35599960; PMCID: PMC9110011.	Origin of novel coronavirus causing COVID-19: A computational biology study using artificial intelligence	PubMed	Origin of the COVID-19 virus (SARS-CoV-2) has been intensely debated in the scientific community since the first infected cases were detected in December 2019. The disease has caused a global pandemic, leading to deaths of thousands of people across the world and thus finding origin of this novel coronavirus is important in responding and controlling the pandemic. Recent research results suggest …	Research article	NA	NA	open	2022	45915	0	Artificial intelligence, AI, Machine learning, COVID-19, SARS-coV-2, Origin, Bat, Pangolin, Pandemic	https://pmc.ncbi.nlm.nih.gov/articles/PMC9110011/	PP
39	Wambani J, Okoth P. SARS-CoV-2 origin, myths and diagnostic technology developments. Egypt J Med Hum Genet. 2022;23(1):42. doi: 10.1186/s43042-022-00255-3. Epub 2022 Mar 4. PMID: 37521834; PMCID: PMC8893981.	SARS-CoV-2 origin, myths and diagnostic technology developments	PubMed	Background After the first case of COVID-19 being announced in China in December 2019, various diagnostic technologies have been developed at unprecedented pace with the aim of providing a basis for accurate clinical intervention. However, some assays including CRISPR-based diagnostics and loop-mediated isothermal amplification (LAMP) have been less explored. As new COVID-19 technologies emerge, …	Research article	NA	NA	open	2022	NA	2	COVID-19, SARS-CoV-2, ELISA, RT-PCR, LAMP, TMA, CRISPR	https://pmc.ncbi.nlm.nih.gov/articles/PMC8893981/	PP
40	Tyshkovskiy A, Panchin AY. There is still no evidence of SARS-CoV-2 laboratory origin: Response to Segreto and Deigin (10.1002/bies.202100137). Bioessays. 2021 Dec;43(12):e2100194. doi: 10.1002/bies.202100194. Epub 2021 Oct 26. PMID: 34697827; PMCID: PMC8646886.	There is still no evidence of SARS-CoV-2 laboratory origin: Response to Segreto and Deigin	PubMed	The causative agent of COVID‐19 SARS‐CoV‐2 has led to over 4 million deaths worldwide. Understanding the origin of this coronavirus is important for the prevention of future outbreaks. The dominant point of view that the virus transferred to humans either directly from bats or through an intermediate mammalian host has been challenged by Segreto and Deigin, who claim that the genome of SARS‐CoV‐2…	Research article	NA	NA	open	2021	Dec	2	comparative genomics, coronavirus, COVID‐19, evolution, furin cleavage site, SARS‐CoV‐2 laboratory origin, SARS‐CoV‐2	https://pmc.ncbi.nlm.nih.gov/articles/PMC8646886/	PP
41	Li Z, Jiang J, Ruan X, Tong Y, Xu S, Han L, Xu J. The zoonotic and natural foci characteristics of SARS-CoV-2. J Biosaf Biosecur. 2021 Jun;3(1):51-55. doi: 10.1016/j.jobb.2021.06.002. Epub 2021 Jun 24. PMID: 34189426; PMCID: PMC8221912.	The zoonotic and natural foci characteristics of SARS-CoV-2	PubMed	The origin of SARS-CoV-2 is still an unresolved mystery. In this study, we systematically reviewed the main research progress of wild animals carrying virus highly homologous to SARS-CoV-2 and analyzed the natural foci characteristics of SARS-CoV-2. The complexity of SARS-CoV-2 origin in wild animals and the possibility of SARS-CoV-2 long-term existence in human populations are also discussed. Th…	Research article	NA	NA	open	2021	Jun	6	SARS-CoV-2, COVID-19, Natural foci disease, Zoonotic disease	https://pmc.ncbi.nlm.nih.gov/articles/PMC8221912/	PP
42	Shi ZL. Origins of SARS-CoV-2: Focusing on Science. Infect Dis Immun. 2021 Apr 20;1(1):3-4. doi: 10.1097/ID9.0000000000000008. PMID: 38630114; PMCID: PMC8057312.	Origins of SARS-CoV-2: Focusing on Science	PubMed	The COVID-19 pandemic, caused by the severe acute respiratory syndrome virus 2 (SARS-CoV-2), has resulted in over 110 million confirmed cases and more than 2.4 million deaths globally as of February 23, 2021.[1] China succeeded in containing the nationwide spread of COVID-19 by implementing a lockdown in the city of Wuhan, where the first outbreak occurred. Following the containment of the first …	Scientific reports	NA	NA	open	2021	45767	14	NA	NA	PP
43	Frutos R, Gavotte L, Devaux CA. Understanding the origin of COVID-19 requires to change the paradigm on zoonotic emergence from the spillover to the circulation model. Infect Genet Evol. 2021 Nov;95:104812. doi: 10.1016/j.meegid.2021.104812. Epub 2021 Mar 18. PMID: 33744401; PMCID: PMC7969828.	Understanding the origin of COVID-19 requires to change the paradigm on zoonotic emergence from the spillover to the circulation model	PubMed	While the COVID-19 pandemic continues to spread with currently more than 117 million cumulated cases and 2.6 million deaths worldwide as per March 2021, its origin is still debated. Although several hypotheses have been proposed, there is still no clear explanation about how its causative agent, SARS-CoV-2, emerged in human populations. Today, scientifically-valid facts that deserve to be debated…	Research article	NA	NA	open	2021	Nov	45	COVID-19, SARS-CoV-2, Origin, Transmission, Zoonotic emergence, Spillover model, Circulation model	NA	PP
44	Shahhosseini N, Wong G, Kobinger GP, Chinikar S. SARS-CoV-2 spillover transmission due to recombination event. Gene Rep. 2021 Jun;23:101045. doi: 10.1016/j.genrep.2021.101045. Epub 2021 Feb 16. PMID: 33615041; PMCID: PMC7884226.	SARS-CoV-2 spillover transmission due to recombination event	PubMed	In late 2019, a novel Coronavirus emerged in China. Perceiving the modulating factors of cross-species virus transmission is critical to elucidate the nature of virus emergence. Using bioinformatics tools, we analyzed the mapping of the SARS-CoV-2 genome, modeling of protein structure, and analyze the evolutionary origin of SARS-CoV-2, as well as potential recombination events. Phylogenetic tree …	Research article	NA	NA	open	2021	Jun	14	SARS-CoV-2, Virulence, Phylogenetics, Recombination, Mutation, Pandemic	https://pmc.ncbi.nlm.nih.gov/articles/PMC7884226/	PP
45	Zappulli V, Ferro S, Bonsembiante F, Brocca G, Calore A, Cavicchioli L, Centelleghe C, Corazzola G, De Vreese S, Gelain ME, Mazzariol S, Moccia V, Rensi N, Sammarco A, Torrigiani F, Verin R, Castagnaro M. Pathology of Coronavirus Infections: A Review of Lesions in Animals in the One-Health Perspective. Animals (Basel). 2020 Dec 11;10(12):2377. doi: 10.3390/ani10122377. PMID: 33322366; PMCID: PMC7…	Pathology of Coronavirus Infections: A Review of Lesions in Animals in the One-Health Perspective	PubMed	Coronaviruses (CoVs) are worldwide distributed RNA-viruses affecting several species, including humans, and causing a broad spectrum of diseases. Historically, they have not been considered a severe threat to public health until two outbreaks of COVs-related atypical human pneumonia derived from animal hosts appeared in 2002 and in 2012. The concern related to CoVs infection dramatically rose aft…	Research article	NA	NA	open	2020	46002	35	coronavirus, pathology, veterinary medicine, One Health	https://pmc.ncbi.nlm.nih.gov/articles/PMC7764021/	PP
46	Lundstrom K, Seyran M, Pizzol D, Adadi P, Mohamed Abd El-Aziz T, Hassan SS, Soares A, Kandimalla R, Tambuwala MM, Aljabali AAA, Kumar Azad G, Pal Choudhury P, Uversky VN, Sherchan SP, Uhal BD, Rezaei N, Brufsky AM. Viewpoint: Origin of SARS-CoV-2. Viruses. 2020 Oct 22;12(11):1203. doi: 10.3390/v12111203. PMID: 33105685; PMCID: PMC7690418.	The Importance of Research on the Origin of SARS-CoV-2	PubMed	The origin of the severe acute respiratory syndrome-coronavirus 2 (SARS-CoV-2) virus causing the COVID-19 pandemic has not yet been fully determined. Despite the consensus about the SARS-CoV-2 origin from bat CoV RaTG13, discrepancy to host tropism to other human Coronaviruses exist. SARS-CoV-2 also possesses some differences in its S protein receptor-binding domain, glycan-binding N-terminal dom…	Research article	NA	NA	open	2020	45952	35	coronavirus, COVID-19 pandemic, origin of SARS-CoV-2, receptor binding domain, genome homology, natural selection, zoonotic transfer	https://pmc.ncbi.nlm.nih.gov/articles/PMC7690418/	PP
47	The Lancet Microbe. (2024, August). COVID-19 origins: Plain speaking is overdue. The Lancet Microbe, 5(8), 100953. https://doi.org/10.1016/j.lanmicro.2024.100953	COVID-19 origins: plain speaking is overdue	Google schorlar	SARS-CoV-2 is a new human coronavirus (CoV), which emerged in China in late 2019 and is responsible for the global COVID-19 pandemic that caused more than 97 million infections and 2 million deaths in 12 months. Understanding the origin of this virus is an important issue, and it is necessary to determine the mechanisms of viral dissemination in order to contain future epidemics. Based on phyloge…	Research article	NA	NA	open	2024	NA	1	NA	https://www.thelancet.com/journals/lanmic/article/PIIS2666-5247(24)00206-4/fulltext	PP
48	The White House. (2025, April). 2024.12.04 SSCP final report [PDF]. https://www.whitehouse.gov/wp-content/uploads/2025/04/2024.12.04-SSCP-FINAL-REPORT-ANS.pdf	2024.12.04 SSCP final report [PDF]	whitehouse.gov	NA	report	NA	NA	open	2025	45759	NA	NA	https://www.whitehouse.gov/wp-content/uploads/2025/04/2024.12.04-SSCP-FINAL-REPORT-ANS.pdf	PP
49	U.S. Senate Committee on Health, Education, Labor, and Pensions. (2023). An analysis of the origins of COVID-19: Interim report [Report]. https://www.documentcloud.org/documents/23782224-senate-covid-19-origins-report/	An analysis of the origins of COVID-19: Interim report [Report]	senate-covid-19	NA	report	NA	NA	open	2023	NA	NA	NA	https://www.documentcloud.org/documents/23782224-senate-covid-19-origins-report/	PP
