## Supplementart_4 for "COVID-19 Origins: Quantifying Scientific Consensus Amid Political Polarization Through Mixed-Methods Meta-Analysis"

### Sheet: Sheet1
SN	Paper ID	Author Name	Author field	Author title	Institutional affiliation type	Country of institution	Latitude	Longitude	Declaration of conflict of interest	Declaration	Funded	Funding source	Corresponding Author	Corresponding Author_Email	PP
	D1	David M. Morens	Infectious Diseases	Senior Advisor, NIAID	Government Research Institute (NIH)	USA	38.0 N	97.0 W	Yes	The views in this article are those of the authors and not of their institutions, or the NIAID, NIH, DHHS."	Yes	This work was funded in part by the intramural research program of the National Institute of Allergy and Infectious Diseases (NIAID), National Institutes of Health (NIH).	Yes	dm270q@nih.gov	PP
	D1	Joel G. Breman	Tropical Medicine	Senior Scientist	Professional Society	USA	38.0 N	97.0 W	Yes	The views in this article are those of the authors and not of their institutions, or the NIAID, NIH, DHHS."	Yes	This work was funded in part by the intramural research program of the National Institute of Allergy and Infectious Diseases (NIAID), National Institutes of Health (NIH).	No		PP
	D1	Charles H. Calisher	Virology	Professor Emeritus	University	USA	38.0 N	97.0 W	Yes	The views in this article are those of the authors and not of their institutions, or the NIAID, NIH, DHHS."	Yes	This work was funded in part by the intramural research program of the National Institute of Allergy and Infectious Diseases (NIAID), National Institutes of Health (NIH).	No		PP
	D1	Peter C. Doherty	Microbiology/Immunology	Laureate Professor	University (University of Melbourne)	Australia	27.0 S	133.0 E	Yes	The views in this article are those of the authors and not of their institutions, or the NIAID, NIH, DHHS."	Yes	This work was funded in part by the intramural research program of the National Institute of Allergy and Infectious Diseases (NIAID), National Institutes of Health (NIH).	No		PP
	D1	Beatrice H. Hahn	Microbiology, Medicine	Professor	University (University of Pennsylvania)	USA	38.0 N	97.0 W	Yes	The views in this article are those of the authors and not of their institutions, or the NIAID, NIH, DHHS."	Yes	This work was funded in part by the intramural research program of the National Institute of Allergy and Infectious Diseases (NIAID), National Institutes of Health (NIH).	No		PP
	D1	Gerald T. Keusch	Global Health	Professor	University (Boston University)	USA	38.0 N	97.0 W	Yes	The views in this article are those of the authors and not of their institutions, or the NIAID, NIH, DHHS."	Yes	This work was funded in part by the intramural research program of the National Institute of Allergy and Infectious Diseases (NIAID), National Institutes of Health (NIH).	No		PP
	D1	Laura D. Kramer	Arbovirology	Director/Researcher	State Health Department/Public Health Institution	USA	38.0 N	97.0 W	Yes	The views in this article are those of the authors and not of their institutions, or the NIAID, NIH, DHHS."	Yes	This work was funded in part by the intramural research program of the National Institute of Allergy and Infectious Diseases (NIAID), National Institutes of Health (NIH).	No		PP
	D1	James W. LeDuc	Microbiology and Immunology	Professor/Director	University (University of Texas Medical Branch)	USA	38.0 N	97.0 W	Yes	The views in this article are those of the authors and not of their institutions, or the NIAID, NIH, DHHS."	Yes	This work was funded in part by the intramural research program of the National Institute of Allergy and Infectious Diseases (NIAID), National Institutes of Health (NIH).	No		PP
	D1	Thomas P. Monath	Biopharmaceuticals	Chief Scientific Officer	Private Company (Crozet BioPharma LLC)	USA	38.0 N	97.0 W	Yes	The views in this article are those of the authors and not of their institutions, or the NIAID, NIH, DHHS."	Yes	This work was funded in part by the intramural research program of the National Institute of Allergy and Infectious Diseases (NIAID), National Institutes of Health (NIH).	No		PP
	D1	Jeffery K. Taubenberger	Pathogenesis/Virology	Chief, Viral Pathogenesis & Evolution	Government Research Institute (NIH)	USA	38.0 N	97.0 W	Yes	The views in this article are those of the authors and not of their institutions, or the NIAID, NIH, DHHS."	Yes	This work was funded in part by the intramural research program of the National Institute of Allergy and Infectious Diseases (NIAID), National Institutes of Health (NIH).	No		PP
	D2	Yan-Rong Guo	Biomedical Imaging	Researcher / Clinician	Guangdong Provincial Key Laboratory of Biomedical Imaging and Guangdong Provincial Engineering Research Center of Molecular Imaging, Zhuhai 519000, Guangdong, China.	China	35.0 N	105.0 E	No	None declared	Yes	National Natural Science Foundation of China, Guangdong Provincial NSF, National Key R&D Program of China, NMRC Singapore, EAACI Research Fellowship 2019	No		PP
	D2	Qing-Dong Cao	Cardiothoracic Surgery	Cardiothoracic Surgeon	Department of Cardiothoracic Surgery, the Fifth Affiliated Hospital, Sun Yat-Sen University, Zhuhai 519000, Guangdong, China.	China	35.0 N	105.0 E	No	None declared	Yes	National Natural Science Foundation of China, Guangdong Provincial NSF, National Key R&D Program of China, NMRC Singapore, EAACI Research Fellowship 2020	No		PP
	D2	Zhong-Si Hong	Infectious Disease	Infectious Disease Specialist	Center of Infectious Disease, the Fifth Affiliated Hospital, Sun Yat-Sen University, Zhuhai 519000, Guangdong, China	China	35.0 N	105.0 E	No	None declared	Yes	National Natural Science Foundation of China, Guangdong Provincial NSF, National Key R&D Program of China, NMRC Singapore, EAACI Research Fellowship 2021	No		PP
	D2	Yuan-Yang Tan	Infectious Disease	Infectious Disease Researcher	Guangdong Provincial Key Laboratory of Biomedical Imaging and Guangdong Provincial Engineering Research Center of Molecular Imaging, Zhuhai 519000, Guangdong, China.	China	35.0 N	105.0 E	No	None declared	Yes	National Natural Science Foundation of China, Guangdong Provincial NSF, National Key R&D Program of China, NMRC Singapore, EAACI Research Fellowship 2022	No		PP
	D2	Shou-Deng Chen	Biomedical Imaging	Radiology Specialist	Guangdong Provincial Key Laboratory of Biomedical Imaging and Guangdong Provincial Engineering Research Center of Molecular Imaging, Zhuhai 519000, Guangdong, China.	China	35.0 N	105.0 E	No	None declared	Yes	National Natural Science Foundation of China, Guangdong Provincial NSF, National Key R&D Program of China, NMRC Singapore, EAACI Research Fellowship 2023	No		PP
	D2	Hong-Jun Jin	Clinical Medicine	Medical Doctor	Guangdong Provincial Key Laboratory of Biomedical Imaging and Guangdong Provincial Engineering Research Center of Molecular Imaging, Zhuhai 519000, Guangdong, China.	China	35.0 N	105.0 E	No	None declared	Yes	National Natural Science Foundation of China, Guangdong Provincial NSF, National Key R&D Program of China, NMRC Singapore, EAACI Research Fellowship 2024	No		PP
	D2	Kai-Sen Tan	Biomedical Imaging	Research Scientist	Department of Otolaryngology, Yong Loo Lin School of Medicine, National University of Singapore, National University Health System, Singapore 119228, Singapore	Singapore	1.29 N	103.85 E	No	None declared	Yes	National Natural Science Foundation of China, Guangdong Provincial NSF, National Key R&D Program of China, NMRC Singapore, EAACI Research Fellowship 2025	No		PP
	D2	De-Yun Wang	Otolaryngology / ENT	Professor / ENT Specialist	Department of Otolaryngology, Yong Loo Lin School of Medicine, National University of Singapore, National University Health System, Singapore 119228, Singapore	Singapore	1.29 N	103.85 E	No	None declared	Yes	National Natural Science Foundation of China, Guangdong Provincial NSF, National Key R&D Program of China, NMRC Singapore, EAACI Research Fellowship 2026	Yes	entwdy@nus.edu.sg	PP
	D2	Yan Yan	Biomedical Imaging	Senior Researcher	Center for Interventional Medicine, the Fifth Affiliated Hospital, Sun Yat-Sen University, Zhuhai 519000, Guangdong, China.	China	35.0 N	105.0 E	No	None declared	Yes	National Natural Science Foundation of China, Guangdong Provincial NSF, National Key R&D Program of China, NMRC Singapore, EAACI Research Fellowship 2027	Yes	yanyan35@mail.sysu.edu.cn	PP
	D3	Ying-Jian Hao	Physiology	Researcher	Key Laboratory of Cellular Physiology, Shanxi Medical University	China	35.0 N	105.0 E	Yes	The authors declare that the work was conducted in the absence of any commercial or financial relationships that could be construed as a potential conflict of interest.	Yes	Key Medical Science and Technology Program of Shanxi Province (2020XM01), Doctor of Shanxi Medical University (XD1809), Science Research Start-up Fund for Doctor of Shanxi Province (SD1809), Scientific and Technological Innovation Programs of Higher Education Institutions in Shanxi (2019L0414), Applied Basic Research Program of Shanxi Province (201901D111189, 201901D211316), National Natural Scie…	No		PP
	D3	Yu-Lan Wang	Physiology	Researcher	Key Laboratory of Cellular Physiology, Shanxi Medical University	China	35.0 N	105.0 E	Yes	The authors declare that the work was conducted in the absence of any commercial or financial relationships that could be construed as a potential conflict of interest.	Yes	Key Medical Science and Technology Program of Shanxi Province (2020XM01), Doctor of Shanxi Medical University (XD1809), Science Research Start-up Fund for Doctor of Shanxi Province (SD1809), Scientific and Technological Innovation Programs of Higher Education Institutions in Shanxi (2019L0414), Applied Basic Research Program of Shanxi Province (201901D111189, 201901D211316), National Natural Scie…	No		PP
	D3	Mei-Yue Wang	Physiology	Researcher	Key Laboratory of Cellular Physiology, Shanxi Medical University	China	35.0 N	105.0 E	Yes	The authors declare that the work was conducted in the absence of any commercial or financial relationships that could be construed as a potential conflict of interest.	Yes	Key Medical Science and Technology Program of Shanxi Province (2020XM01), Doctor of Shanxi Medical University (XD1809), Science Research Start-up Fund for Doctor of Shanxi Province (SD1809), Scientific and Technological Innovation Programs of Higher Education Institutions in Shanxi (2019L0414), Applied Basic Research Program of Shanxi Province (201901D111189, 201901D211316), National Natural Scie…	No		PP
	D3	Lan Zhou	Physiology	Researcher	Key Laboratory of Cellular Physiology, Shanxi Medical University	China	35.0 N	105.0 E	Yes	The authors declare that the work was conducted in the absence of any commercial or financial relationships that could be construed as a potential conflict of interest.	Yes	Key Medical Science and Technology Program of Shanxi Province (2020XM01), Doctor of Shanxi Medical University (XD1809), Science Research Start-up Fund for Doctor of Shanxi Province (SD1809), Scientific and Technological Innovation Programs of Higher Education Institutions in Shanxi (2019L0414), Applied Basic Research Program of Shanxi Province (201901D111189, 201901D211316), National Natural Scie…	No		PP
	D3	Jian-Yun Shi	Physiology	Researcher	Key Laboratory of Cellular Physiology, Shanxi Medical University	China	35.0 N	105.0 E	Yes	The authors declare that the work was conducted in the absence of any commercial or financial relationships that could be construed as a potential conflict of interest.	Yes	Key Medical Science and Technology Program of Shanxi Province (2020XM01), Doctor of Shanxi Medical University (XD1809), Science Research Start-up Fund for Doctor of Shanxi Province (SD1809), Scientific and Technological Innovation Programs of Higher Education Institutions in Shanxi (2019L0414), Applied Basic Research Program of Shanxi Province (201901D111189, 201901D211316), National Natural Scie…	No		PP
	D3	Ji-Min Cao	Physiology	Professor	Key Laboratory of Cellular Physiology, Shanxi Medical University	China	35.0 N	105.0 E	Yes	The authors declare that the work was conducted in the absence of any commercial or financial relationships that could be construed as a potential conflict of interest.	Yes	Key Medical Science and Technology Program of Shanxi Province (2020XM01), Doctor of Shanxi Medical University (XD1809), Science Research Start-up Fund for Doctor of Shanxi Province (SD1809), Scientific and Technological Innovation Programs of Higher Education Institutions in Shanxi (2019L0414), Applied Basic Research Program of Shanxi Province (201901D111189, 201901D211316), National Natural Scie…	Yes	caojimin@sxmu.edu.cn	PP
	D3	De-Ping Wang	Physiology	Professor	Key Laboratory of Cellular Physiology, Shanxi Medical University	China	35.0 N	105.0 E	Yes	The authors declare that the work was conducted in the absence of any commercial or financial relationships that could be construed as a potential conflict of interest.	Yes	Key Medical Science and Technology Program of Shanxi Province (2020XM01), Doctor of Shanxi Medical University (XD1809), Science Research Start-up Fund for Doctor of Shanxi Province (SD1809), Scientific and Technological Innovation Programs of Higher Education Institutions in Shanxi (2019L0414), Applied Basic Research Program of Shanxi Province (201901D111189, 201901D211316), National Natural Scie…	Yes	wangdeping@sxmu.edu.cn	PP
	D4	Jesse D. Bloom	Computational Biology	Scientist/Researcher	Fred Hutchinson Cancer Research Center; HHMI	USA	38.0 N	97.0 W	No	None declared	No		No		PP
	D4	Yujia Alina Chan	Molecular Biology	Researcher	Broad Institute (MIT and Harvard)	USA	38.0 N	97.0 W	No	None declared	No		No		PP
	D4	Ralph S. Baric	Microbiology & Immunology	Professor	University of North Carolina at Chapel Hill	USA	38.0 N	97.0 W	No	None declared	No		No		PP
	D4	Pamela J. Bjorkman	Structural Biology	Professor	California Institute of Technology	USA	38.0 N	97.0 W	No	None declared	No		No		PP
	D4	Sarah Cobey	Evolutionary Biology	Researcher	University of Chicago	USA	38.0 N	97.0 W	No	None declared	No		No		PP
	D4	Benjamin E. Deverman	Neurobiology	Researcher	Broad Institute	USA	38.0 N	97.0 W	No	None declared	No		No		PP
	D4	David N. Fisman	Epidemiology	Professor	University of Toronto	Canada	60.0 N	95.0 W	No	None declared	No		No		PP
	D4	Ravindra Gupta	Infectious Diseases	Professor	Cambridge Institute for Therapeutic Immunology & Infectious Disease	UK	54.0 N	2.0 W	No	None declared	No		No		PP
	D4	Akiko Iwasaki	Immunobiology	Professor	Yale University	USA	38.0 N	97.0 W	No	None declared	No		No		PP
	D4	Marc Lipsitch	Epidemiology	Professor	Harvard T. H. Chan School of Public Health	USA	38.0 N	97.0 W	No	None declared	No		No		PP
	D4	Ruslan Medzhitov	Immunobiology	Professor	Yale University	USA	38.0 N	97.0 W	No	None declared	No		No		PP
	D4	Richard A. Neher	Bioinformatics	Professor	University of Basel & Swiss Institute of Bioinformatics	Switzerland	47.0 N	8.0 E	No	None declared	No		No		PP
	D4	Rasmus Nielsen	Integrative Biology & Statistics	Professor	University of California, Berkeley	USA	38.0 N	97.0 W	No	None declared	No		No		PP
	D4	Nick Patterson	Human Evolutionary Biology	Researcher	Harvard University	USA	38.0 N	97.0 W	No	None declared	No		No		PP
	D4	Tim Stearns	Genetics & Cell Biology	Professor	Stanford University	USA	38.0 N	97.0 W	No	None declared	No		No		PP
	D4	Erik van Nimwegen	Bioinformatics	Professor	University of Basel	Switzerland	47.0 N	8.0 E	No	None declared	No		No		PP
	D4	Michael Worobey	Ecology & Evolutionary Biology	Professor	University of Arizona	USA	38.0 N	97.0 W	No	None declared	No		No		PP
	D4	David A. Relman	Medicine & Microbiology	Professor	Stanford University School of Medicine	USA	38.0 N	97.0 W	No	None declared	No		Yes	relman@stanford.edu	PP
	D5	Peter K. Law			Cell Therapy Institute, Wuhan, China	China	35.0 N	105.0 E	Yes	The author declares no conflicts of interest regarding the publication of this pa per.	Yes	This work was supported by the Cell Therapy Institute, Wuhan.	Yes	peter@celltherapy.com	PP
	D6	Sr. Rose Mary John	Nursing	MSc (Nursing)	St. Thomas College of Nursing, Kerala	Indian	22.0 N	77.0 E	No	No conflicts of interest declared	No				PP
	D6	Dr. Sr. Mary Sujatha	Nursing	PhD in Nursing	St. Thomas College of Nursing, Kerala	Indian	22.0 N	77.0 E	No	No conflicts of interest declared	No				PP
	D8	Muhammad Riaz	Orthopaedic Surgery / Trauma Surgery	Consultant Orthopaedic & Trauma Surgeon	Barnsley Hospital NHS Foundation Trust	UK	54.0 N	2.0 W	No	None declared	No		Yes		PP
		Y. Ben Abdallah													PP
		J. Jouffroy													PP
		R. Amarsy													PP
		G. De Tymowski													PP
		D. Dinh-Xuan													PP
		A. Montravers													PP
		T. Verdot													PP
		J. Boddaert													PP
		M. Hajjej													PP
		L. Pourriat													PP
															PP
	D13	Choudhury SS.	Medicine / Oncology / Biochemistry	Academia	Academic / Research institutions.	India			No	None declared	Yes	Department of Biotechnology, Ministry of Science and Technology, Government of India .	Yes	drankitchoudhury@yahoo.com .	PP
															PP
	D15	Dhanusha Yesudhas	Biotechnology / Structural Biology	Researcher	Academic / Research Institute	India			No	None declared	Yes	Department of Biotechnology, Government of India	Yes	dhanusha2504@gmail.com	PP
	D16	Xinghuo Pang	Public Health / Epidemiology	Researcher	Academic and Public Health Institutes	China			No	None declared	Yes	National Major Science & Technology Project for Control and Prevention of Major Infectious Diseases in China, Chinese Academy of Medical Sciences Innovation Fund, National Natural Science Foundation of China, Beijing Advanced Innovation Centers (ICSB, ICG)	Yes	panyang@126.com	PP
	D17	Rohan Kumar Ochani	Internal Medicine / Infectious Diseases	Likely Medical Doctor	Academic / Medical University	Pakistan			No	None declared	No		Yes	rohanochani@gmail.com	PP
															PP
	D19	Tao Zhang	Genomics / Evolutionary Biology / Bioinformatics	Professor/Researcher	Academic Research Institution	China			No	None declared	Yes	Second Tibetan Plateau Scientific Expedition and Research (STEP), National Key R&D Program of China, Chinese Academy of Sciences, National Natural Science Foundation of China	Yes	zhangzhigang@ynu.edu.cn	PP
	D20	Maciej F. Boni	Infectious Disease Dynamics, Microbiology, Evolutionary Biology, Virology	Researchers / Professors / Scientists	Pennsylvania State University	USA			No	None declared	No		Yes	mfb9@psu.edu	PP
	D21	Tiaji Salaam-Blyther	Global Health	Specialist in Global Health	U.S. Government Agency / Public Sector	USA			No	None declared	Yes	U.S. Congress / U.S. Government	No		PP
	D22		Editorial/Scientific Journalism (Lancet editorial board)		Elsevier / The Lancet (academic/scientific publishing)	United Kingdom			No	None declared	No		No		PP
															PP
	D24	James C. Alwine (listed first)	Cancer Biology and Virology.	Professors/Researchers	Academic/University	USA			No	None declared	No		Yes	fgoodrum@arizona.edu	PP
	D25	Jonathan E. Pekar	Bioinformatics and Systems Biology	Ph.D. Student / Researcher	Academic / University	USA			Yes	Some authors disclosed funding from pharmaceutical companies (e.g., Janssen), consulting fees, or founding biotech companies, A few authors have received government or agency funding unrelated to this research and the authors affirm these interests are unrelated to the study.	Yes	National Institutes of Health (NIH), Centers for Disease Control and Prevention (CDC), National Science Foundation (NSF), Wellcome Trust, European Research Council, National Research Foundation of Korea, Gilead Sciences, Coalition for Epidemic Preparedness Innovation (CEPI) and AMD HPC Fund (hardware and support)	Yes	jepekar@ucsd.edu	PP
	D26	Dr. Peter Ben Embarek	Food Safety and Zoonotic Diseases	Senior WHO Food Safety and Zoonosis Expert / Team Leader	International Organization (Intergovernmental)	Switzerland			Yes	All international team members submitted declarations of interest, which were reviewed and deemed not to interfere with the integrity of the work by WHO.	yes	Internal WHO resources, Collaboration with the Chinese government, Logistical and technical support from partner organizations including OIE, FAO, and others	No		PP
	D27	Anum Naseer	Obstetrics and Gynaecology	Dr.	Public Sector University	Pakistan			No	None declared	No		Yes	anum.naseer@kemu.edu.pk	PP
	D28	Lawrence O. Gostin, J.D.	Law and Public Health	(Juris Doctor)	University-based academic institute	USA			No	None declared	No		No		PP
															PP
	D30	Mun-Keat Looi	Science Journalism	International Features Editor	Journalistic (BMJ – British Medical Journal)	United Kingdom			Yes	Mun-Keat Looi disclosed prior work as a science editor/fact checker on Jeremy Farrar’s book and employment at the Wellcome Trust where Farrar was director.	No		yes	mlooi@bmj.com	PP
	D31	Emad Yousif	Chemistry	Professor/ Doctor	Academic / University-based	Iraq			No	None declared	No		yes	emad_yousif@hotmail.com	PP
	D32														PP
	D33	Antonio Zapatero Gaviria	Internal Medicine	Professor/ Doctor	University Hospital / Academic Institution	Spain			No	None declared	No		yes	antonio.zapatero@salud.madrid.org	PP
	D34														PP
	D36	Hossam Eldin A. Khalifa	Pharmaceutical Analytical Chemistry	Professor	Academic Institution	Egypt			No	None declared	No		Yes	hossam.khalifa@pharma.cu.edu.eg	PP
	D37														PP
	D38														PP
	D39														PP
	D40	Gugulethu Tarakini	Wildlife Ecology and Conservation	Academia	Academic (University)	Zimbabwe			No	None declared	No		yes	gugulethu.ncube92@gmail.com	PP
	D41	Srikanth Umakanthan	Pathology / Paraclinical Sciences	Dr.	Academic / University	Trinidad and Tobago			No	None declared	No		yes	Srikanth.Umakanthan@sta.uwi.edu or dr.u.srikanth@gmail.com	PP
	D42														PP
	D43	Suliman Khan	Virology / Infectious Diseases	Dr.	Academic / University-based Research Hospital	China			No	None declared	yes	Postdoctoral grant from The Second Affiliated Hospital of Zhengzhou University	yes	suliman.khan18@mails.ucas.ac.cn	PP
	D44														PP
	D45	Yasmeen Junejo	Physiology and Biochemistry	Dr	Academic / University	Pakistan			No	None declared	No		yes	ozaslanmd@gantep.edu.tr	PP
	D46	Jiumeng Sun	Veterinary Medicine / Animal Health and Immunology	professor	Academic / University	China			No	None declared	yes	National Key R&D Program of China, Fundamental Research Funds for Central Universities, NIH (USA), German Research Foundation (DFG)	yes	shuosu@njau.edu.cn (	PP
	D47	institutional authorship by WHO	Public Health / Epidemiology	institutional publication	Intergovernmental Health Organization	International / Based in Switzerland			No	None declared	yes	WHO internal or multilateral support	no		PP
	D48	Institutional authorship by WHO	Public Health / Virology / Epidemiology		Intergovernmental Health Organization	Switzerland			No	None declared	yes	WHO internal operations and contributions from Member States	No		PP
	D49														PP
	D50														PP
	D51	Lt. Col. (res.) Dr. Dany Shoham	Microbiology / Chemical & Biological Warfare / Military Intelligence	Dr.	Think Tank / Strategic Research Center	Israel			No	None declared	No		No		PP
	D52														PP
	D53														PP
	D54														PP
	D55	Dr. Irappa Madabhavi	Medical and Pediatric Oncology	Dr.	Clinical / Hospital-based (Cancer Hospital)	India			No	None declared			yes	irappamadabhavi@gmail.com	PP
	D56	Toby Bolsen	Political Science / Communication Studies	Professor of Political Science	Academic Institution	USA			Yes	The author(s) declared no potential conflicts of interest with respect to the research, authorship, and/or publication of this article."	No		yes	tobybolsen@gmail.com	PP
	D57														PP
															PP
	D59	John Zarocostas	Health and Foreign Correspondence / Science Journalism		Journalism / Independent Correspondent	United Kingdom			No	None declared	No		No		PP
	D60														PP
	D61														PP
	D62	Malik Sallam	Medical Microbiology / Pathology / Translational Medicine	Associate Professor / Researcher in Pathology & Microbiology	Academic (University)	Jordan, Sweden			No	None declared	No		Yes	malik.sallam@ju.edu.jo	PP
	D63	Anshu Singh	Bioenergy / Environmental Science	Scientist	Government Research Institute (Defence Research and Development Org.)	India			No	None declared	No		Yes	izhar@iitg.ac.in	PP
	D64														PP
	D65	Malik Sallam	Medical Microbiology / Translational Medicine	Assistant Professor / Medical Doctor (Pathology & Microbiology)	Academic (University)	Jordan, Sweden			No	None declared	No		Yes	malik.sallam@ju.edu.jo	PP
	D66														PP
	D67														PP
	D68	Florence Débarre	Ecology and Evolutionary Biology / Virology	Researcher / Scientist	Academic & Government Research Institutes	France			No	None declared	No		Yes	florence.debarre@normalesup.org	PP
	D69														PP
	D70	Patrick Berche	Microbiology / Infectious Diseases / Virology	Professor / Medical Microbiologist	Academic University	France			No	None declared	No		Yes	patrick.berche@u-paris.fr	PP
	D71	Mark LaCour	Psychology / Health Communication / Behavioral Science	Assistant Professor / Psychological Scientist	Academic University	USA			No	None declared	No		Yes	mslacour87@gmail.com	PP
	D72	Arturo Casadevall	Molecular Microbiology and Immunology	Editor in Chief, mBio; Chair of the Board of Governors, American Academy of Microbiology	Academic University	USA			Yes	disclosed in acknowledgments	No		Yes	acasade1@jhu.edu, imperial@umich.edu	PP
	D73														PP
	D74	Md. Zeyaullah	Basic Medical Science		Academic	Saudi Arabia			No	None declared	No		Yes	zeya786@gmail.com, wajihulbiotech@gmail.com, razi.jmi@gmail.com	PP
	D75														PP
	D76	Hannah Barker	Religious Studies / History	PhD (Academic)	Academic	USA			No	None declared	No		Yes	hannah.barker.1@asu.edu	PP
	D77	Ganga Shreedhar	Psychological and Behavioural Sciences	Assistant Professor	Academic	United Kingdom			No	None declared	No		Yes	g.s.shreedhar@lse.ac.uk	PP
	D78	Daniel Pinazo-Calatayud	Psychology	senior researcher/professor	University	Spain			yes	The authors declare that the research was conducted in the absence of any commercial or financial relationships that could be construed as a potential conflict of interest.”	Yes	Project: UJI-B2022-10; Grant: PREDOC/2020/10	Yes	daniel.pinazo@psi.uji.es	PP
	D79														PP
	D80														PP
	D81	Sezer Kisa	Nursing and Health Promotion	PhD	Academic	Norway			No	None declared	No		Yes	sezerkisa@hotmail.com	PP
	D82	Sahana Sule	Public Health	BS	Academic	USA			No	None declared	Yes	Internal support from University of Massachusetts	Yes	sgoff@umass.edu	PP
	D83	Mykyta Peka	Veterinary/Animal Sciences, Bioinformatics	Researcher/PhD-leve	Academic and Research Institute	Ukraine			No	None declared	No		Yes	pekapoltava@gmail.com	PP
	D84	William J. Liu	Virology / Epidemiology	PhD or Senior Scientist	Government Research Institute	China			No	None declared	No		Yes	liujun@ivdc.chinacdc.cn; wugz@ivdc.chinacdc.cn	PP
	D85														PP
	D86														PP
	D87														PP
	D88	Giovanni Di Guardo	General Pathology and Veterinary Pathophysiology	Professor / Doctor	Academic	Italy			No	None declared	No		yes	gdiguardo@unite.it	PP
	D89	Fuqing Wu	Epidemiology / Public Health / Virology	Professor or Researcher	Academic / Public Health Institute	USA			Yes	The author graduated from Wuhan Institute of Virology in 2012 for the Master of Science degree. Other than that, the author declares no known competing financial interests or personal relationships that could have appeared to influence the work reported in this paper	Yes	Center of Infectious Diseases at UTHealth;UT System Rising STARs award;Texas Epidemic Public Health Institute (TEPHI)	Yes	fuqing.wu@uth.tmc.edu	PP
	D90														PP
	D91	Robert F. Garry	Microbiology, Immunology, Virology	Professor / Senior Researcher	Academic and Private Sector (Biotech)	USA			Yes	R.F.G. is co-founder of Zalgen Labs, a biotech company working on emerging viruses	Yes	National Institutes of Health (NIH) - Coalition for Epidemic Preparedness Innovations - Burroughs Wellcome Fund - Wellcome Trust - CDC - EDCTP	Yes	rfgarry@tulane.edu	PP
	D92														PP
	D93	B. K. Gandham	Biochemistry	Dr.	Academic institution	India			No	None declared	No		no		PP
	D94														PP
	D95	Sk. Sarif Hassan	Mathematics	Dr.	Academic (College/University department)	India			No	None declared	No		yes	sksarifhassan@pinglacollege.ac.in	PP
	D96														PP
	D97	Mengling Tang	digital health, health informatics, or biomedical data analytics	Professor or Research Scientist	Academic Institution	Singapore			Yes	None declared	Yes	National Research Foundation,Singapore; Al Singapore;National University Health System; Ministry of Education;Agency For Science,Technology and Research (A*STAR)	yes	tangmeng@nus.edu.sg	PP
	D98	Cristian Apetrei	Infectious Diseases, Immunology, Virology	Professor / Principal Investigator	Academic (Public University)	USA			Yes	J.W.M.: Consultant & funding from Gilead Sciences; - P.A.M.: Shareholder in SARS-CoV-2 vaccine company	Yes	NIH (various institutes including NIDDK, NHLBI, NIAID, NCI)	Yes	apetreic@pitt.edu	PP
	D99	Xuejun Ma	Medical Virology / Public Health	senior scientist or professor	Government/Public Health Research Institute	China			No	None declared	Yes	National Natural Science Foundation of China (42177418); National Key Research and Development Program of China (2021YFC0863000, 2021YFC2301100)	Yes	maxj@ivdc.chinacdc.cn	PP
	D100	Thanh Thi Nguyen	Information Technology	Dr. or Professor	Academic/Research University	Australia			Yes	The authors declare that they have no known competing financial interests or personal relationships that could have appeared to influence the work reported in this paper.	No		yes	thanh.nguyen@deakin.edu.au	PP
	D101	Elisa Robles-Escajeda	Biological Sciences / Biomedical Research	Ph.D. / Professor	Academic / Research University	USA			No	None declared	No		Yes	erobles3@utep.edu	PP
	D102	Marta Canuti	Virology / Molecular Epidemiology	Dr	Academic / Public University	Italy			No	None declared	Yes	Romeo and Enrica Invernizzi Pediatric Research Center, Università degli Studi di Milano	Yes	marta.canuti@gmail.com	PP
	D103	Josephine Wambani	Medical Laboratory Science / Virology	Research scientist	Government Research Institute	Kenya			No	None declared	No		Yes	josephinewambani5@gmail.com	PP
	D104	Chiara Marchetti	Neuroscience / Molecular Virology	Researcher	Academic	Italy			No	None declared	No		Yes	ferdinando.fiumara@unito.it	PP
	D105	Alexander Tyshkovskiy	Genetics / Molecular Biology	Likely PhD / Research Scientist	Academic / Research Institute	Russia & USA			No	None declared	No		Yes	alexpanchin@yahoo.com	PP
	D106	Udani Samarasekera	Medical Journalism / Science Communication	Journalist		United Kingdom			No	None declared	No		No		PP
	D107	Jose L. Domingo	Toxicology and Environmental Health	Professor	Academic	Spain			No	None declared	No		Yes	joseluis.domingo@urv.cat	PP
	D108	Ting Wu	Biochemistry and Molecular Biology	Researcher	Academic	China			No	None declared	Yes	National Natural Science Foundation of China (Nos. 82071250 and 31672290);National Undergraduate Innovation Training Program of Central South University;Innovation and Entrepreneurship Education Reform Research Project of Central South University;Postgraduate Education and Teaching Reform Project of Central South University;Biochemistry Maker Space of Central South University	Yes	dengmch@csu.edu.cn	PP
	D109	Jianguo Xu	Infectious Diseases, Epidemiology, Microbiology	Senior Scientist or Professor	Government Research Institute	China			Yes	The authors declare no known competing financial interests or personal relationships that could have appeared to influence the work reported in this paper.	Yes	State Key Research Development Program of China (Grants: 2019YFC1200601, 2019YFC1200500, 2019YFC1200700)	Yes	xujianguo@icdc.cn	PP
	D110														PP
	D111	Zheng-Li Shi	Virology	Senior Researcher / Virologist	Government Research Institute	China			No	None declared	No		Yes	zlshi@wh.iov.cn	PP
	D112														PP
	D113		Medical Journalism / Editorial Commentary	authored by editorial board	Academic Publisher / Scientific Journal	United Kingdom			No	None declared	Yes		No		PP
	D114														PP
	D115														PP
	D116														PP
	D117														PP
	D118														PP
	D119														PP
	D185	Brad Wenstrup, D.P.M. (Chairman)	Medicine / Public Health Policy / Congressional Oversight	Congressman / Chair of Select Subcommittee	U.S. House of Representatives	USA			No	None declared	Yes	U.S. House of Representatives			PP
	D186	Dr. Bob Kadlec, Dr. Bob Foster, and 117th GOP HELP Committee Staff		Researcher	U.S. Senate Committee on Health, Education, Labor, & Pensions	USA			No	None declared	Yes	U.S. Senate			PP
