## Supplementart_11 for "COVID-19 Origins: Quantifying Scientific Consensus Amid Political Polarization Through Mixed-Methods Meta-Analysis"

Segment Number	Document name	Code	Segment
1	D21	Politicization of COVID-19 Origins	Trump Administration that the pandemic may have originated froma laboratory accident in Wuhan, China
2	D22	Politicization of COVID-19 Origins	With current genome editing technology it is easy to manipulate a virus
3	D22	Politicization of COVID-19 Origins	2021, the US Energy Department did not favour any hypothesis on the origins of SARS-CoV-2
4	D22	Politicization of COVID-19 Origins	in March, 2023, this stance changed and the government agency updated their position to favouring with “low confidence” that the virus originated from a laboratory in China
5	D22	Politicization of COVID-19 Origins	The FBI agrees with the laboratory hypothesis with “moderate confidence
6	D28	Politicization of COVID-19 Origins	Determining the origins of SARS-CoV-2 should be strictly a scientific matter, but it has be- come embroiled in politics
7	D28	Politicization of COVID-19 Origins	In March 2020, the Chinese Minis- try of Foreign Affairs alleged, without evidence, that U.S. Army personnel had introduced SARS- CoV-2 during a visit to Wuhan, prompting President Donald Trump to claim that the virus originated at the WIV
8	D28	Politicization of COVID-19 Origins	Accusing the director-general of siding with China, Trump notified the Unit- ed Nations that the United States intended to withdraw from the WHO
9	D28	Politicization of COVID-19 Origins	On May 26, 2021, Biden ordered U.S. intelligence agen- cies to review the competing ori- gins hypotheses
10	D28	Politicization of COVID-19 Origins	The Office of the Director of National Intelli- gence released the “Declassified Assessment on COVID-19 Origins,” finding that the evidence to sup- port either of the two plausible theories was inconclusive and ac- knowledging that China’s coop- eration was necessary for reach- ing any conclusive assessment.
11	D28	Politicization of COVID-19 Origins	On January 25, 2023, the Office of the Inspector Gen- eral of the Department of Health and Human Services concluded that the National Institute of Allergy and Infectious Diseases had failed to adequately oversee a grant to the EcoHealth Alliance for research into bat viruses at the WIV
12	D28	Politicization of COVID-19 Origins	the Department of Energy, which over- sees a network of 17 U.S. labora- tories, concluded with “low con- fidence” that SARS-CoV-2 most likely arose from a laboratory in- cident
13	D28	Politicization of COVID-19 Origins	The Federal Bureau of In- vestigation said it favored the laboratory theory with “moder- ate” confidence.
14	D28	Politicization of COVID-19 Origins	All U.S. intel- ligence agencies rejected the alle- gation that participants in a clan- destine Chinese biologic weapons program intentionally developed SARS-CoV-2
15	D28	Politicization of COVID-19 Origins	a report issued in mid-December 2022 by Repub- lican members of the House of Representatives still credited that theory
16	D28	Politicization of COVID-19 Origins	On March 20, 2023, Biden signed a bill declassifying doc- uments about Covid-19’s ori- gins, and Congress commenced hearings.
17	D30	Politicization of COVID-19 Origins	“Simply preposterous,” said Anthony Fauci, responding in a US congressional hearing to one more in a long line of allegations that he had caused the covid-19 pandemic by funding research that may have created the SARS-CoV-2 virus.
18	D30	Politicization of COVID-19 Origins	the latest in a long line of questioning at the Republican controlled Congress investigating the US government’s response to covid-19 and where SARS-CoV-2 came from.1 The session in June, the 27th in a 15 month period, restoked flames of contention over the virus’s origins.
19	D30	Politicization of COVID-19 Origins	For the past four years experts and politicians have been, at times very publicly, in a war of words over the origins of SARS-CoV-2
20	D30	Politicization of COVID-19 Origins	Years after lockdowns, masking, social distancing, and vaccination became polarising issues for Republicans and Democrats, the response to the pandemic remains a political issue in the US—not least in a presidential election year
21	D30	Politicization of COVID-19 Origins	ut the politicisation of the pandemic discourse has meant that, as with lockdowns, masking, social distancing, and vaccines, the debate over the origins of covid has become highly polarised into camps advocating for one theory being “right” over the other.
22	D30	Politicization of COVID-19 Origins	Everyone wants someone to blame
23	D30	Politicization of COVID-19 Origins	“It is quite clear that China will not allow an objective and independent scientific investigation led by WHO
24	D30	Politicization of COVID-19 Origins	the Chinese government has been reluctant to share data and cooperate with international investigations, including those led by the World Health Organization (WHO) since the pandemic began.
25	D30	Politicization of COVID-19 Origins	China has been trying to avoid political blame and embarrassment over its handling of the situation, even if its subsequent actions have shone an even harsher spotlight on the country.
26	D30	Politicization of COVID-19 Origins	n 2020 the then US president, Donald Trump, led the call to blame China for the pandemic, infamously nicknaming it the “Wuhan flu.”
27	D30	Politicization of COVID-19 Origins	China, in turn, accused the US of politicising the issue
28	D30	Politicization of COVID-19 Origins	Australia called for an independent probe into the virus’s origins, China imposed trade sanctions on the country.
29	D30	Politicization of COVID-19 Origins	Over the past few years tensions have heightened as US agencies, including the FBI, CIA, and even the Department of Energy, all issued their own investigations into the pandemic’s origins.
30	D30	Politicization of COVID-19 Origins	n June 2024 a Reuters investigation revealed how US intelligence agencies had, in the early years of the pandemic, launched a social media campaign to discredit Sinovac, the covid vaccine developed in China, and protective equipment such as masks made in the country
31	D30	Politicization of COVID-19 Origins	These clashes have meant that China has also been reluctant to release data that might shed light on the issue and could have aided the pandemic response.
32	D30	Politicization of COVID-19 Origins	US officials say there is good evidence that local and national authorities in China disposed of virus samples and used up others in research
33	D30	Politicization of COVID-19 Origins	The same US officials have, however, “cautioned against overstating the importance of the destroyed samples
34	D30	Politicization of COVID-19 Origins	It took three years for data from the Chinese Centre for Disease Control to be released, despite the researchers themselves having released the data to an international database, GISAID, only to have them taken down shortly after. Eddie Holmes, a virologist at the University of Sydney, said it was an “absolute scandal that it’s taken this long for [the data] to see the light of day.”
35	D30	Politicization of COVID-19 Origins	The Chinese government was also criticised for its delay in declaring the virus contagious through human-to-human transmission.
36	D54	Politicization of COVID-19 Origins	The origin of SARS-Cov-2 is still passionately debated since it makes ground for geopolitical confrontations and conspiracy theories besides scientific ones.
37	D185	Politicization of COVID-19 Origins	“The U.S. government has reason to believe that several researchers inside the WIV became sick in autumn 2019, before the first identified case of the outbreak, with symptoms consistent with both COVID-19 and common seasonal illness.”
38	D185	Politicization of COVID-19 Origins	“Despite the WIV presenting itself as a civilian institution, the United States had determined that the WIV collaborated on publications and secret projects with China’s military…since at least 2017.
39	D185	Politicization of COVID-19 Origins	The WIV has a published record of conducting “gain-of-function” research to engineer chimeric viruses.”4 The June 2023 ODNI Assessment supported this conclusion and went further, stating, “[s]cientists at the WIV have created chimeras, or combinations of SARS-like coronaviruses through genetic engineering, attempted to clone other unrelated viruses, and used reverse genetic cloning techniques on …
40	D185	Politicization of COVID-19 Origins	The June 2023 ODNI Assessment continued, “[s]ome of the WIV’s genetic engineering projects on coronaviruses involved techniques that could make it difficult to detect intentional changes.”
41	D185	Politicization of COVID-19 Origins	WIV personnel have worked with scientists associated with the PLA on public health-related projects and collaborated on biosafety and biosecurity projects
42	D185	Politicization of COVID-19 Origins	the June 2023 ODNI Assessment stated, “[s]ome WIV researchers probably did not use adequate biosafety precautions at least some of the time prior to the pandemic in handling SARS-like coronaviruses, increasing the risk of accidental exposure to viruses.
43	D185	Politicization of COVID-19 Origins	In February and March of 2023, DOE and FBI publicly acknowledged their respective assessments that COVID-19 was the likely result of a lab incident—FBI with moderate confidence and DOE with low confidence
44	D185	Politicization of COVID-19 Origins	My informed assessment as a person with as much access as anyone to our government’s intelligence during the initial year of the pandemic has been and continues to be that a lab leak is the only explanation credibly supported by our intelligence, by science, and by commonsense. From a view inside the IC, if our intelligence and evidence supporting a lab leak theory was placed side-by- 8 June 2023…
45	D185	Politicization of COVID-19 Origins	In January 2024, Mr. Wade voiced his increasing support for a lab incident origin.14 Mr. Wade astutely noted that “SARS2 possesses a furin cleavage site, found in none of the other 871 known members of its viral family, so it cannot have gained such a site through the ordinary evolutionary swaps of genetic material within a family.”15 With the natural evolution of a furin cleavage site being none…
46	D185	Politicization of COVID-19 Origins	First, COVID-19 emerged in Wuhan, the city that happens to be the location of the China’s foremost research lab for SARS-like viruses. 19 Dr. Shi, has been researching SARS-like viruses for over a decade and even initially wondered if the outbreak came from the WIV
47	D185	Politicization of COVID-19 Origins	Next, in 2018, a year before the outbreak, EcoHealth, in partnership with the WIV, in a grant application to DARPA proposed to create a virus with SARS-CoV-2’s defining features. In their application to DARPA, EcoHealth and its WIV partners stated their intent to create a SARS-like virus with a furin cleavage site, which is the exact same feature that made humans susceptible to COVID-19 infection…
48	D185	Politicization of COVID-19 Origins	hird, the WIV has a track record of engaging in this type of airborne viral research under low biosafety conditions.22 At the WIV, it was known that Chinese researchers conducted this type of research under BSL-2 protocols, which do not require masking at all times and involves less protective equipment.23 In the U.S., this type of research would be conducted under BSL-3 protocols, which require …
49	D185	Politicization of COVID-19 Origins	Fourth, the evidence supporting that COVID-19 came from an animal at the Huanan Seafood Market in Wuhan is tenuous. 26 Dr. Chan points of that “the existing genetic and early case data show that all known COVID-19 cases probably stem from a single introduction of SARS-CoV-2 into people, and the outbreak at the Wuhan market probably happened after the virus had already been circulating in humans.”…
50	D185	Politicization of COVID-19 Origins	Finally, key evidence that would be expected if the virus had emerged from the wildlife trade is still missing.29 In previous outbreaks, such as SARS in 2002 and MERS in 2012, infected animals were found, the earliest cases occurred in people exposed to live animals, and ancestral variants of the virus found in animals were discovered, but none of this evidence has been discovered for COVID-19
51	D185	Politicization of COVID-19 Origins	Mr. Johnson noted that the pandemic “now looks overwhelmingly likely that the mutation was the result of some botched experiment in a Chinese lab.
52	D185	Politicization of COVID-19 Origins	In November 2024, Biden-Harris Administration COVID-19 Response Coordinator, Dr. Ashish K. Jha, wrote that Chinese “senior military officers have been writing for years about the potential benefits of offensive biological warfare.”33 He also acknowledged that the COVID-19 virus might have accidentally leaked from a lab
53	D185	Politicization of COVID-19 Origins	On November 21, 2024, Dr. Tim Spector, Professor at King’s College London, who played a significant role in the pandemic response in the United Kingdom, recently doubled down on his belief that the lab leak is the most likely source of the pandemic.35 Dr. Spector noted that “[i]t’s looking increasingly like that was a bit of a cover-up and the most likely source of this was a lab leak from Wuhan.
54	D185	Politicization of COVID-19 Origins	Over the course of the pandemic, there have also been studies suggesting COVID-19’s emergence was zoonotic and transferred from an animal to a human.37 Dr. Lipkin described two of these studies as “armchair epidemiology,”38 Dr. Baric described one as having a “major problem,”39 and Dr. Holden Thorp, the Editor-in-Chief of Science (the publisher of two of these studies) testified these studies “do…
55	D185	Politicization of COVID-19 Origins	As Mr. Ratcliffe testified, the ledger on the side of lab leak is full of convincing evidence while the spillover side is nearly empty. Since January 2020, the body of evidence has only grown stronger in support of a lab leak theory
56	D185	Politicization of COVID-19 Origins	“The Proximal Origin of SARS-CoV-2” Was “Prompted” by Dr. Anthony Fauci to “Disprove” the Lab Leak Theory
57	D185	Politicization of COVID-19 Origins	Around this same time, Dr. Andersen shared his concerns regarding the possibility the COVID-19 pandemic was the result of a lab leak and that it had properties that may have been genetically modified or engineered—specifically the furin cleavage site—with Dr. Holmes.50 According to Dr. Holmes, Dr. Andersen texted, “Eddie, can we talk? I need to be pulled off a ledge here
58	D185	Politicization of COVID-19 Origins	Dr. Andersen went on to express concerns regarding two distinct aspects of the virus—the RBD and the furin cleavage site. Dr. Andersen also found a paper written by Dr. Baric and Dr. Shi [hereinafter “Baric/Shi Paper”] that purported to have inserted furin cleavage sites into SARS. As recounted by Dr. Farrar, this paper was a “how-to-manual for building the Wuhan coronavirus in a laboratory.”52 D…
59	D185	Politicization of COVID-19 Origins	On January 30, 2020, Dr. Holmes relayed Dr. Andersen’s concerns to Dr. Farrar via his burner phone.54 Dr. Andersen recalled Dr. Holmes saying that Dr. Farrar acted as Dr. Holmes’ “handler.”55 Then, as Dr. Holmes characterized it, the conversations went from “zero to 100
60	D185	Politicization of COVID-19 Origins	Dr. Andersen subsequently confirmed that when he said the “genome inconsistent with expectations from evolutionary theory” he meant he thought COVID-19 could have been engineered.
61	D185	Politicization of COVID-19 Origins	When Dr. Andersen presented a draft of Proximal Origin to Nature, he stated it was “prompted” by Dr. Fauci and later stated the goal of Proximal Origin was to “disprove the lab leak theory
62	D185	Politicization of COVID-19 Origins	The first possible motive to downplay the lab leak theory was an interest by those involved to defend China. This motive was expressed by numerous individuals including Dr. Farrar, Dr. Rambaut, Dr. Andersen, Dr. Fouchier. Similarly, Dr. Collins expressed concerns regarding “international harmony.
63	D185	Politicization of COVID-19 Origins	NA
64	D185	Politicization of COVID-19 Origins	Again, according to CDR Chretien, the discovery of a very similar RBD in a naturally occurring pangolin virus is largely irrelevant.
65	D185	Politicization of COVID-19 Origins	The U.S. National Institutes of Health and National Institute of Allergy and Infectious Diseases Granted U.S. Taxpayer Funds to the Chinese People’s Liberation Army
66	D185	Politicization of COVID-19 Origins	Senior National Institute of Allergy and Infectious Diseases Leadership Fostered an Environment That Promoted Evading the Freedom of Information Act
67	D185	Politicization of COVID-19 Origins	A National Institute of Allergy and Infectious Diseases Freedom of Information Act Official Apparently Aided Others in Efforts to Evade the Freedom of Information Act
68	D185	Politicization of COVID-19 Origins	The World Health Organization Failed to Uphold Its Mission and Caved to Chinese Communist Party Pressure
69	D185	Politicization of COVID-19 Origins	The World Health Organization’s Report Regarding the Origins of COVID-19 Was Incomplete, Misleading, and Parroted Chinese Communist Party Propaganda
70	D185	Politicization of COVID-19 Origins	The World Health Organization’s Draft “Pandemic Treaty” Does Not Solve the Organization’s Underlying Problems and May Affirmatively Harm the United States.
71	D185	Politicization of COVID-19 Origins	The United States Must Reduce Its Reliance on Other Countries, Particularly China, for Pharmaceuticals and Medical Supplies.
72	D185	Politicization of COVID-19 Origins	There Was No Quantitative Scientific Support for Six Feet of Social Distancing.
73	D185	Politicization of COVID-19 Origins	Public Health Officials Flip Flopping on the Efficacy and Use of Face Masks Without Full Scientific Transparency Caused Mistrust in Public Health Establishments.
74	D185	Politicization of COVID-19 Origins	The U.S. Centers for Disease Control and Prevention Relied on Flawed Studies to Support the Issuance of Mask Mandates.
75	D185	Politicization of COVID-19 Origins	Forcibly Masking Young Children, Ages Two and Older, Caused More Harm than Good.
76	D185	Politicization of COVID-19 Origins	Enduring COVID-19 Lockdowns Unnecessarily Harmed the U.S. Economy
77	D185	Politicization of COVID-19 Origins	Enduring COVID-19 Lockdowns Unnecessarily Damaged American’s Mental Health.
78	D185	Politicization of COVID-19 Origins	Enduring COVID-19 Lockdowns Disrupted the Development of American Children and Young Adults.
79	D185	Politicization of COVID-19 Origins	Enduring COVID-19 Lockdowns Unnecessarily had Severe Consequences for Americans’ Physical Health.
80	D185	Politicization of COVID-19 Origins	Despite Lacking Scientific Basis, Vaccine Passports Became a De Facto Lockdown for Unvaccinated Americans.
81	D185	Politicization of COVID-19 Origins	The Cuomo Administration’s March 25 Directive Was Antithetical to Known Science.
82	D185	Politicization of COVID-19 Origins	Contrary to Denials, Mr. Andrew Cuomo and the New York Executive Chamber Were Directly Involved in the Decision that Led to the March 25 Directive.
83	D185	Politicization of COVID-19 Origins	The March 25 Directive Was Inconsistent with Applicable Federal Guidance Regarding Hospital to Nursing Home Transfers and COVID-19 Related Infection Control.
84	D185	Politicization of COVID-19 Origins	The Cuomo Administration Terminated the March 25 Directive in Response to Public Pressure, not a Change in Applicable Science.
85	D185	Politicization of COVID-19 Origins	Career Scientists at the U.S. Centers for Disease Control and Prevention Undermined Trust in Public Health by Overpromising and Underdelivering Early Testing Kits, Including Knowingly Putting Tests with a High Failure Rate on the Market Without Appropriate Disclosures
86	D185	Politicization of COVID-19 Origins	Public-Private Partnerships Were More Effective in Increasing Testing Production, Distribution, and Capacity than Career Government Bureaucrats.
87	D185	Politicization of COVID-19 Origins	The Biden Administration and Many Public Health Officials Exaggerated the Power of COVID-19 Vaccines.
88	D185	Politicization of COVID-19 Origins	The Biden Administration Sidelined Senior Scientists After They Expressed Concern Regarding the Rapid Pace of Review of Pfizer’s Biologics Approval Application.
89	D185	Politicization of COVID-19 Origins	The Biden Administration Accelerated the Approval of Pfizer’s Biologics Approval Application to Impose Vaccine Mandates
90	D185	Politicization of COVID-19 Origins	U.S. Food and Drug Administration Officials Refused to Rebut Allegations the Biden White House Was Involved in the Pfizer Biologics Approval Application.
91	D185	Politicization of COVID-19 Origins	COVID-19 Vaccine Mandates Caused Massive Collateral Damage and Were Very Likely Counterproductive.
92	D185	Politicization of COVID-19 Origins	COVID-19 Vaccine Mandates Were Not Supported by Science.
93	D185	Politicization of COVID-19 Origins	COVID-19 Vaccine Mandates Hampered U.S. Military Readiness.
94	D185	Politicization of COVID-19 Origins	The Vaccine Adverse Event Reporting System is Insufficient and Not Transparent.
95	D185	Politicization of COVID-19 Origins	Existing Vaccine Safety Systems May Be Missing Important Safety Signals, Especially Related to Neurological Conditions.
96	D185	Politicization of COVID-19 Origins	The U.S. Centers for Disease Control and Prevention Created a New Surveillance System Specifically for COVID-19 but has not been Fully Transparent in Sharing the Data Collected in it.
97	D185	Politicization of COVID-19 Origins	NA
98	D185	Politicization of COVID-19 Origins	The Countermeasures Injury Compensation Program Failed to Handle a Mass- Vaccination Program
99	D185	Politicization of COVID-19 Origins	Debating or Discussing Vaccine Injury Compensation Is Not “Anti-Vax,” and Implications Otherwise Are Counterproductive to Protecting Public Health.
100	D185	Politicization of COVID-19 Origins	Pandemic-Era Policy Often Disregarded or Outright Violated the Sanctity of the Doctor-Patient Relationship.
101	D185	Politicization of COVID-19 Origins	The Use of Off-Label Prescriptions Was Unjustly Demonized and Further Eroded the Doctor-Patient Relationship.
102	D185	Politicization of COVID-19 Origins	Government Imposed Mandatory Lockdowns Were the Primary Cause of Temporary and Permanent Business Closures, but Other Factors Contributed as Well.
103	D185	Politicization of COVID-19 Origins	The Lack of Supply Chain Diversity Exacerbated Economic and Business Recovery.
104	D185	Politicization of COVID-19 Origins	Public Health Officials’ Arbitrary and Overly Broad Mitigation Measures and Aggressive Efforts to Squash Legitimate Scientific Debate Unnecessarily Exacerbated Unemployment.
105	D185	Politicization of COVID-19 Origins	The Federal Reserve’s Aggressive, Early Actions Blunted Economic Damage of the Pandemic but Contributed to Staggering Inflation in Late 2021 Through 2022.
106	D185	Politicization of COVID-19 Origins	SARS-CoV-2, the Virus that Causes COVID-19, Likely Emerged Because of a Laboratory or Research Related Accident
107	D186	Politicization of COVID-19 Origins	China Government officials have subsequently asserted that SARS-CoV-2 was imported on the surface of frozen seafood, by infected people or animals or originated from a U.S. military laboratory. Support for these alternative theories is limited to government-controlled publications in China and are not credible.
108	D186	Politicization of COVID-19 Origins	The two teams led by the attorneys performed a competitive analyses using legal evidentiary rules supporting each of the two origin hypotheses
109	D186	Politicization of COVID-19 Origins	This hierarchical approach mirrors the paralysis seen during SARS where local and provincial political leadership failed to inform national entities of the severity of the outbreak out of fear of being punished for bringing news of another infectious disease outbreak
110	D186	Politicization of COVID-19 Origins	Professor Zhang's team at the Shanghai Public Health Clinical Center worked around the clock, and by 2:00 AM on the morning of January 5, 2020 they had isolated SARS- CoV-2 and sequenced its full genome.422 They immediately shared the sequence with the Shanghai Municipal Health Commission and the National Health Commission (NHC) and sought permission to release it.423 No permission was given. On …
111	D186	Politicization of COVID-19 Origins	On February 14, 2020 the National Health Commission acknowledged that SARS-CoV-2 was spreading to and among medical professionals, and that a total of 1,716 healthcare workers had been infected in China.445,446 That disclosure meant that the number of healthcare workers in China infected with the SARS-CoV-2 had already exceeded the global total of healthcare workers infected during the entirety o…
112	D186	Politicization of COVID-19 Origins	A retrospective study by researchers from the University of Toronto found that Chinese social 65 Marshall.Senate.Gov THE ORIGINS OF COVID-19 media platforms WeChat and YY added 45 terms to it national blacklist on December 31, 2019, all of which were related to the outbreak. The study noted that,
113	D186	Politicization of COVID-19 Origins	On January 1, 2020, PRC authorities issued an order prohibiting medical professionals, academic researchers, and commercial biotechnology firms from sharing any information related to the outbreak of SARS-CoV-2, the nature of the virus, and other data, such as samples of the virus
114	D186	Politicization of COVID-19 Origins	After several batches of genomic sequencing results had been returned to hospitals and submitted to the health authorities, an employee of one genomics company received a phone call from an official at the Hubei Provincial Health Commission, ordering the company 66 Marshall.Senate.Gov THE ORIGINS OF COVID-19 to stop testing samples from Wuhan related to the new coronavirus, and to destroy all exi…
115	D186	Politicization of COVID-19 Origins	On the afternoon of January 1, 2020, the Wuhan Municipal Public Security Bureau announced on its official Weibo account that it had “already investigated and dealt with eight rumormongers according to the law,”455 who had “disseminated and reposted untruthful information online that caused a harmful effect on society.”456 The local media, the Hubei Provincial People’s Government, and the Wuhan Mu…
116	D186	Politicization of COVID-19 Origins	On January 2, 2020 Wang Yanyi, the director-general of the WIV, citing an order from the NHC, circulated a notice internally within the WIV that strictly prohibited the disclosure of any information related to the virus or the outbreak. It specified that nothing could be shared with any media, even state- run official media, or with “partner organization (including technical services companies)
117	D186	Politicization of COVID-19 Origins	On January 3, 2020 the order was applied nationally when the PRC National Health Commission (NHC) issued a classified directive on the management of biological samples during outbreaks of major infectious disease. The directive barred researchers, medical professionals, and others from publishing or sharing any information related to the virus without state authorization and ordered labs in posse…
118	D186	Politicization of COVID-19 Origins	Public security officials summoned eight medical personnel responsible for leaking the relevant information online on January 3, 2020 including Dr. Li463 – the day after they were lambasted by state and party media. Security officials questioned these whistleblowers at length and forced them to sign a self- confession for “spreading rumors” about the pneumonia outbreak, which they had accurately …
119	D186	Politicization of COVID-19 Origins	The matter was covered prominently by media outlets that are directly controlled by the CCP Central Propaganda Department based in Beijing, not in Wuhan. Moreover, this was the first, but not the last, known incident of punitive measures being taken against whistleblowers in Wuhan during the pandemic. Journalists, lawyers, and other concerned Chinese citizens who subsequently tried to document wh…
120	D186	Politicization of COVID-19 Origins	On January 25, 2020 the Politburo Standing Committee meeting ordered the Cyberspace Administration of China (CAC) to “take the epidemic prevention and control work as your top political task at present… [and] use the power of the whole organization and the whole system do a good job with online propaganda and guidance work [related to] epidemic prevention and control
121	D186	Politicization of COVID-19 Origins	Based on the University of Toronto study, by February 10, 2020, PRC social media censors removed many of the words censored on December 31, 2019 from their blacklists. This included terms like “Wuhan pneumonia epidemic” and “atypical pneumonia”475. However, the study found that references to the “Wuhan Virus Lab” were still censored.476 Factual information about human-to-human transmission and th…
122	D186	Politicization of COVID-19 Origins	On February 24, 2020, the PRC Center for Disease Control and Prevention (CDCP) took steps to prevent its researchers throughout the country from publishing data related to SARS-CoV-2 without pre- screening by central government officials.
123	D186	Politicization of COVID-19 Origins	As of the date of this report’s publication, PRC authorities still do not allow Chinese researchers to engage in the exchange of clinical samples or isolates of SARS-CoV-2. This prohibition appears to extend to related coronaviruses, such as RaTG-13. The Committee spoke with American experts with a history of collaborative research with the WIV who confirmed that the exchange of samples ceased af…
124	D186	Politicization of COVID-19 Origins	On January 20, 2003 officials from the Guangzhou Provincial Health Ministry took over the response to the outbreak and initiated an investigation into its origins. 501 The report of their origins’ investigation was marked top secret and shared only with the Provincial and national Health Ministry in Beijing.502 Other countries and the WHO were not notified.503 No public announcements of the outbr…
125	D186	Politicization of COVID-19 Origins	[A]ny occurrence of infectious diseases should be classified as a state secret before they are “announced by the Ministry of Health or organs authorized by the Ministry”… [U]ntil such time as the Ministry chose to make information about the disease public, any physician or journalist who reported on [SARS] would risk being persecuted for leaking state secrets.5
126	D186	Politicization of COVID-19 Origins	As a result, “a virtual news blackout about SARS” continued into February, 2003.505 Guangdong health authorities did not author a standard case definition or begin surveilling for the virus. Nor did they issue guidance for preventing the spread, the use of personal protection, or invoke quarantine for case 73 Marshall.Senate.Gov THE ORIGINS OF COVID-19 contacts until late March 2003. 506 Guangdon…
127	D186	Politicization of COVID-19 Origins	On February 11, 2003, the Chinese Ministry of Health issued its first public report that 305 people had been infected with atypical pneumonia. On February 12, 2003, WHO formally requested more epidemiological information and China responded two days later that the outbreak was under control and that the outbreak was ebbing in some cities.510 At this time senior Guangdong health officials were cla…
128	D186	Politicization of COVID-19 Origins	WHO followed up with Chinese officials on February 20, 2003 offering to send experts to Guangdong province to investigate the outbreak, but PRC officials declined the offer.512 On February 26, the Chinese Academy of Military and Medical Sciences in Beijing identified a coronavirus from clinical samples, the samples were not shared with international partners.513 The WHO would not get viral sample…
129	D186	Politicization of COVID-19 Origins	The outbreak spread to Beijing on March 5, 2003 while the Chinese Communist Party was preparing for the National People’s Congress to meet later that month in order to choose a new president and premier. In late March, China authorities publicly updated the case numbers from 305 to 792 cases and from 5 deaths to 31.515 The cumulative, global reported cases on March 30 was 1,622, with 58 deaths.51…
130	D186	Politicization of COVID-19 Origins	On April 2, 2003, WHO received permission from PRC authorities to send a team to Guangdong province.517 WHO’s team visited hospitals throughout southern China and in Beijing a few weeks later and experienced varying degrees of collaboration and transparency. On April 9, a prominent surgeon and former hospital director for the People’s Liberation Army (PLA), Dr. Jiang Yanyong, disputed the officia…
131	D186	Politicization of COVID-19 Origins	On April 12, 2003, PRC Premier Wen Jiabao admitted at a press conference that the SARS outbreak is “grave” and pledges transparency going forward from PRC government officials.521 On April 23, PRC leadership began to publicly release more information on the outbreak. PRC officials admitted there were more than 200 undisclosed SARS patients in PLA hospitals in Beijing alone.522 In an effort to sho…
132	D186	Politicization of COVID-19 Origins	On April 22, 2003, PRC government officials allow WHO experts to develop containment measures to prevent the spread of SARS. On April 23, Beijing suspends schools for two weeks. On April 30, 2003, PRC officials begin to institute travel screening. Through the late spring of 2003, Beijing was taking dramatic steps to contain the virus.524 Government officials instituted and enforced isolation, con…
133	D186	Politicization of COVID-19 Origins	Despite increased openness and a highly visible public health emergency response, throughout the pandemic PRC authorities censored the press and misled its citizens.5
134	D186	Politicization of COVID-19 Origins	Once forced to admit that there was an outbreak, government officials and state media, continued to insist that the outbreak was under control.532 PRC authorities threatened its citizens with criminal prosecution for spreading rumors about SARS on the internet
135	D186	Politicization of COVID-19 Origins	From April through July 2003, Chinese authorities arrested people for sending messages about the disease, removed newspaper editors for their publications, censored television interviews, and blocked the distribution of publications
136	D186	Politicization of COVID-19 Origins	The U.S. Congressional-Executive Commission on China published a report following the epidemic that concluded that China’s suppression of free reporting of the SARS outbreak interfered with the WHO’s ability to detect the SARS outbreak because the organization’s Global 75 Marshall.Senate.Gov THE ORIGINS OF COVID-19 Public Health Information Network relies on monitoring media reports about outbrea…
137	D186	Politicization of COVID-19 Origins	Efforts to understand the origins of SARS began shortly after PRC leadership publicly announced that SARS was a major public health risk and started to mobilize the Chinese people to combat the pandemic in February 2003. Unlike the 2020 investigation into SARS-CoV-2’s origins, the PRC’s investigation into the origins of SARS in 2004-2005 was able to quickly identify the zoonotic origins of SARS a…
138	D131	Politicization of COVID-19 Origins	, most notably in the USA, with disproportionate influence who are poised to seize on less explicit statements to undermine a simple, and pretty straightforward, truth
139	D131	Politicization of COVID-19 Origins	These are the same people who are willing to malign individuals—a topical example being former director of the National Institute of Allergy and Infectious Diseases Anthony Fauci—who dedicated them- selves to understanding and lessening the impact of the pandemic.
140	D131	Politicization of COVID-19 Origins	The most remarkable thing about the whole COVID-19 origin saga is the confected controversy over something that should not be controversial at all
141	D131	Politicization of COVID-19 Origins	To be frank, the fanciful ideas put forward by self- described free thinkers are more in keeping with popular movies than the realities of working with pathogens
142	D131	Politicization of COVID-19 Origins	t is admirable to pursue curiosity wherever it might lead and to reject the constraints of received wisdom when exploring the unknown, but doubling down on flawed assumptions in the face of growing evidence calls motivations into question
143	D131	Politicization of COVID-19 Origins	Worse than the irresponsibility of media pundits are the politically motivated actors, although they can be one and the same. In the USA in particular, they have produced amateurish reports that have even misrepresented work published in The Lancet Microbe.
144	D131	Politicization of COVID-19 Origins	These exercises have involved raking through the correspondence of scientists and public servants to find any slip that might provide them with evidence to back up their arguments. They have found nothing.
145	D5	Politicization of COVID-19 Origins	People in Collins’ position were often put in ugly situations of having to give up their scientific aptitude and choosing, because of political pressure from their immediate employer, the US Congress
146	D5	Politicization of COVID-19 Origins	On March 25, at the recommendation of President Trump, 54% of the Repub- lican and 36% of the Democratic members of the U.S. Congress voted to de- mand China to pay for at least part of the damages, with 42% of the American voters’ support, 28% willing to go to war without hesitation if China refused to pay
147	D5	Politicization of COVID-19 Origins	On March 29, American news announced that China was the first country to have COVID-19. The U. S. government had threatened not to repay all or por- tion of the U.S. debts borrowed from China, amounting to one thousand billion U.S. dollars, for punishing the Chinese government’s delay in the control of COVID-19 spreading from bat-eating in the Hua Nan Seafood Market in Wu- han.
148	D5	Politicization of COVID-19 Origins	Strangely enough, it had completely avoided talks of biological warfare, but insisted on condemnation news of Chinese viruses from Wuhan bats.
149	D5	Politicization of COVID-19 Origins	Recent poll announced that 68% of the American voters, mostly misled, was in support of this action. Without fully understanding the true origins of 2019-nCoV and COVID-19, many innocent Americans may be misled to go to war and die for a wrong cause
150	D5	Politicization of COVID-19 Origins	here is no reason for China to pay one thousand billion U.S. dollars to admit a crime which China did not commit. In the sixties P. K. Law DOI: 10.4236/ojrm.2020.92006 53 Open Journal of Regenerative Medicine of the last century, many young Americans took anti-war actions and refused to fight the Viet Nam War
151	D12	Politicization of COVID-19 Origins	With the uncertainty about the precise origin of the virus, and the tendency of many to want to assess blame
152	D12	Politicization of COVID-19 Origins	U.S. President Donald Trump, who persisted in dubbing COVID-19 as the “Chinese virus”
153	D91	Politicization of COVID-19 Origins	Politicians in the United States, and others eager to assign blame, reacted by point- ing out the presence of a laboratory that studies coronaviruses, the Wuhan Insti- tute of Virology (WIV). Once again, the guilt-by-proximity argument came to the fore, serving to shift accountability for the pandemic to a geopolitical rival and distract attention from public health response deficiencies.
154	D72	Politicization of COVID-19 Origins	the political climate, particularly in the United States, has been such that conspiracies, often fed by unsubstantiated opinions disseminated on social media platforms, can easily take on lives of their own
155	D72	Politicization of COVID-19 Origins	the Biden Administration asked the intelligence community (IC) to “redouble their efforts to collect and analyze information that could bring us closer to a defini- tive conclusion” on the origins of SARS-CoV-2
156	D72	Politicization of COVID-19 Origins	hina has been criticized for not being completely transparent,
157	D121	Politicization of COVID-19 Origins	politically motivated conspiracy theories have surfaced, and hypotheses have arisen, including the unintentional or intentional escape/release of the virus from a high-security laboratory facility in Wuhan, China
